# Insights into the comorbidity between type 2 diabetes and osteoarthritis

**DOI:** 10.1101/2023.03.28.23287861

**Authors:** Ana Luiza de S. V. Arruda, April Hartley, Georgia Katsoula, George Davey Smith, Andrew P. Morris, Eleftheria Zeggini

**Affiliations:** Institute of Translational Genomics, Helmholtz Munich, Neuherberg, 85764, Germany; Munich School for Data Science, Helmholtz Munich, Neuherberg, 85764, Germany; TUM school of medicine, Technical University Munich and Klinikum Rechts der Isar, Munich, 81675, Germany; Technical University of Munich (TUM), School of Medicine, Graduate School of Experimental Medicine, Munich, 81675, Germany; MRC Integrative Epidemiology Unit, University of Bristol, Bristol, BS8 2BN, United Kingdom; Centre for Genetics and Genomics Versus Arthritis, Centre for Musculoskeletal Research, The University of Manchester, Manchester, M13 9PT, United Kingdom

## Abstract

Multimorbidity is a rising public health challenge with important implications for health management and policy. The most common multimorbidity pattern is for the combination of cardiometabolic and osteoarticular diseases. Here, we study the genetic underpinning of the comorbidity between type 2 diabetes and osteoarthritis. We find genome-wide genetic correlation between the two diseases, and robust evidence for association signal colocalization at 18 genomic regions. We integrate multi-omics and functional information to resolve the colocalizing signals, and identify high-confidence effector genes, including *FTO* and *IRX3*, which provide proof-of-concept insights into the epidemiologic link between obesity and both diseases. We find enrichment for lipid metabolism and skeletal formation pathways for signals underpinning the knee and hip osteoarthritis comorbidities with type 2 diabetes, respectively. Causal inference analysis identifies complex effects of tissue-specific gene expression on comorbidity outcomes. Our findings provide insights into the biological basis for the type 2 diabetes-osteoarthritis disease co-occurrence.
