## Supplemental Table 4 for "Insights into the comorbidity between type 2 diabetes and osteoarthritis"

### Sheet: Druggability
Supplementary Table 4: Likely effector genes for the type 2 diabetes and osteoarthritis comorbidity included in the druggable genome.
Gene ID	Druggability tier	Gene name	Chr	Start	End	Strand	Description	small_mol_druggable	bio_druggable
ENSG00000010310	Tier 1	GIPR	19	46171502	46186982	1	gastric inhibitory polypeptide receptor [Source:HGNC Symbol;Acc:4271]	Y	Y
ENSG00000115705	Tier 1	TPO	2	1377995	1547483	1	thyroid peroxidase [Source:HGNC Symbol;Acc:12015]	Y	N
ENSG00000147955	Tier 1	SIGMAR1	9	34634719	34637806	-1	sigma non-opioid intracellular receptor 1 [Source:HGNC Symbol;Acc:8157]	Y	N
ENSG00000149269	Tier 1	PAK1	11	77032752	77185680	-1	p21 protein (Cdc42/Rac)-activated kinase 1 [Source:HGNC Symbol;Acc:8590]	Y	N
ENSG00000164733	Tier 1	CTSB	8	11700033	11726957	-1	cathepsin B [Source:HGNC Symbol;Acc:2527]	Y	N
ENSG00000164867	Tier 1	NOS3	7	150688083	150711676	1	nitric oxide synthase 3 (endothelial cell) [Source:HGNC Symbol;Acc:7876]	Y	N
ENSG00000010438	Tier 2	PRSS3	9	33750515	33799230	1	protease, serine, 3 [Source:HGNC Symbol;Acc:9486]	Y	Y
ENSG00000076555	Tier 2	ACACB	12	109554400	109706031	1	acetyl-CoA carboxylase beta [Source:HGNC Symbol;Acc:85]	Y	N
ENSG00000143727	Tier 2	ACP1	2	264140	278283	1	acid phosphatase 1, soluble [Source:HGNC Symbol;Acc:122]	Y	N
ENSG00000165280	Tier 2	VCP	9	35056061	35073246	-1	valosin containing protein [Source:HGNC Symbol;Acc:12666]	Y	N
ENSG00000086062	Tier 3A	B4GALT1	9	33104080	33167354	-1	UDP-Gal:betaGlcNAc beta 1,4- galactosyltransferase, polypeptide 1 [Source:HGNC Symbol;Acc:924]	N	Y
ENSG00000120211	Tier 3A	INSL4	9	5231419	5235304	1	insulin-like 4 (placenta) [Source:HGNC Symbol;Acc:6087]	N	Y
ENSG00000130203	Tier 3A	APOE	19	45409011	45412650	1	apolipoprotein E [Source:HGNC Symbol;Acc:613]	N	Y
ENSG00000130208	Tier 3A	APOC1	19	45417504	45422606	1	apolipoprotein C-I [Source:HGNC Symbol;Acc:607]	N	Y
ENSG00000170927	Tier 3A	PKHD1	6	51480098	51952423	-1	polycystic kidney and hepatic disease 1 (autosomal recessive) [Source:HGNC Symbol;Acc:9016]	N	Y
ENSG00000168913	Tier 3B	ENHO	9	34521038	34523039	-1	energy homeostasis associated [Source:HGNC Symbol;Acc:24838]	N	Y
small_mol_druggable = Is the protein product of the gene targeted, or predicted to be targeted, by a small molecule. Possible values are Y/N (Yes/No)
bio_druggable = Is the protein product of the gene targeted, or predicted to be targeted, by a biotherapeutic (Monoclonal antibody/enzyme or other protein) . Possible values are Y/N (Yes/No)
