## Supplemental Table 6 for "Insights into the comorbidity between type 2 diabetes and osteoarthritis"

### Sheet: T2D-OA
Supplementary Table 6A: Results of bidirectional two-sample Mendelian randomization analyses between type 2 diabetes and osteoarthritis.
			Inverse variance weighted (Wald ratio if only 1 SNP)										Weighted median							MR Egger
exposure	outcome	nsnp	beta	se	pval	OR	OR_lci95	OR_uci95	Q	Q_df	Q_pval	p.adj.fdr	beta	se	pval	OR	OR_lci95	OR_uci95	p.adj.fdr	beta	se	pval	OR	OR_lci95	OR_uci95	Q	Q_df	Q_pval	plt.egger_intercept	plt.pval	plt.se	p.adj.fdr
T2D	AllOA	195	0.00534685	0.0106438	0.615426	1.00536	0.984605	1.02656	626.214	194	5.8564e-47	0.703344	-0.0174952	0.0120302	0.145869	0.982657	0.959758	1.0061	0.145869	-0.00568642	0.024275	0.815039	0.99433	0.948128	1.04278	625.385	193	4.32403e-47	0.000798282	0.61347	0.00157779	0.815039
T2D	HipOA	195	-0.0315959	0.0190858	0.0978305	0.968898	0.933323	1.00583	508.16	194	5.49167e-30	0.260881	-0.0547885	0.0252072	0.0297407	0.946685	0.90105	0.994632	0.0475851	-0.0368821	0.0434658	0.397193	0.96379	0.885082	1.0495	508.112	193	3.42087e-30	0.000382621	0.892399	0.00282486	0.59657
T2D	KneeHipOA	195	-0.00436137	0.0163101	0.789158	0.995648	0.964323	1.02799	813.556	194	9.05831e-77	0.789158	-0.0504946	0.0159116	0.00150645	0.950759	0.921565	0.980877	0.0060258	-0.039135	0.037203	0.294146	0.961621	0.893997	1.03436	809.022	193	2.49306e-76	0.00251312	0.299679	0.00241665	0.59657
T2D	KneeOA	195	0.0116847	0.0178445	0.512595	1.01175	0.976978	1.04777	715.351	194	8.65324e-61	0.68346	-0.029694	0.01639	0.0700307	0.970742	0.940053	1.00243	0.0860841	-0.052569	0.0406626	0.197623	0.948789	0.876106	1.0275	704.098	193	2.75307e-59	0.00463139	0.0806199	0.00263699	0.59657
T2D	THR	195	-0.0530317	0.0228492	0.02029	0.94835	0.906816	0.991787	500.151	194	6.61764e-29	0.0811601	-0.0848275	0.0286322	0.00304991	0.918671	0.868536	0.9717	0.0081331	-0.0523374	0.0519534	0.315008	0.949009	0.85713	1.05074	500.15	193	4.09316e-29	-5.03506e-05	0.988136	0.00338183	0.59657
T2D	TJR	195	-0.0165161	0.0197906	0.403974	0.98362	0.946196	1.02252	619.797	194	5.41511e-46	0.646359	-0.0612601	0.0238751	0.0102921	0.940579	0.897578	0.985639	0.0205842	-0.034283	0.0450342	0.447428	0.966298	0.884662	1.05547	619.178	193	3.73187e-46	0.0012874	0.660847	0.00292977	0.59657
T2D	TKR	195	0.0210169	0.0251775	0.403859	1.02124	0.972067	1.0729	494.852	194	3.38911e-28	0.646359	-0.051034	0.0286951	0.0753236	0.950246	0.898277	1.00522	0.0860841	-0.025614	0.0570806	0.654127	0.974711	0.871541	1.09009	492.736	193	4.04147e-28	0.00338391	0.363767	0.0037171	0.747573
AllOA	T2D	26	0.0961868	0.196331	0.62419	1.10096	0.749295	1.61768	491.617	25	4.1981e-88	0.720219	0.00180012	0.0766629	0.981267	1.0018	0.862035	1.16423	0.981267	-0.242137	0.788291	0.761366	0.784949	0.167431	3.68	487.618	24	6.18545e-88	0.0111527	0.661278	0.0251392	0.927088
HipOA	T2D	40	0.0181189	0.0623685	0.771424	1.01828	0.901114	1.15069	537.658	39	6.05767e-89	0.826525	-0.017515	0.0294609	0.552167	0.982637	0.927504	1.04105	0.752955	-0.0561517	0.229204	0.807785	0.945396	0.60327	1.48155	536.056	38	3.37278e-89	0.00569605	0.737928	0.0168993	0.927088
KneeHipOA	T2D	33	0.145355	0.121595	0.231927	1.15645	0.91122	1.46768	579.13	32	1.19163e-101	0.316265	0.0134603	0.0486786	0.782153	1.01355	0.921318	1.11502	0.902484	0.691919	0.70177	0.331785	1.99755	0.504822	7.90415	567.675	31	6.28627e-100	-0.0243887	0.434988	0.030835	0.710967
KneeOA	T2D	29	0.163088	0.125021	0.192068	1.17714	0.921315	1.504	620.68	28	6.90606e-113	0.288103	0.00317321	0.0519506	0.951294	1.00318	0.90606	1.11071	0.981267	1.2006	0.81509	0.152324	3.3221	0.672348	16.4147	584.764	27	4.26898e-106	-0.0518988	0.208757	0.0403015	0.491849
THR	T2D	41	-0.0399632	0.0273393	0.14381	0.960825	0.910694	1.01372	181.236	40	7.04338e-20	0.239684	-0.0403362	0.0211665	0.0566936	0.960466	0.921436	1.00115	0.1063	0.0417535	0.0918455	0.651913	1.04264	0.870869	1.24829	177.286	39	1.55404e-19	-0.00790544	0.357013	0.0084812	0.927088
TJR	T2D	38	-0.00316623	0.0734308	0.965607	0.996839	0.863216	1.15115	588.363	37	1.9511e-100	0.965607	-0.069942	0.0319969	0.028823	0.932448	0.875766	0.992798	0.0617635	0.0445751	0.265095	0.867408	1.04558	0.621878	1.75797	587.788	36	6.27256e-101	-0.00327863	0.852217	0.0174735	0.927088
TKR	T2D	11	0.126756	0.147579	0.390393	1.13514	0.850018	1.5159	348.233	10	9.44739e-69	0.487991	-0.0180626	0.0493272	0.714232	0.9821	0.891595	1.08179	0.89279	-1.68948	1.10943	0.162129	0.184615	0.0209847	1.62416	267.388	9	2.11172e-52	0.152116	0.133425	0.0922141	0.491849
Supplementary Table 6B: Steiger-filtered results of bidirectional two-sample Mendelian randomization analyses between type 2 diabetes and osteoarthritis.
			Inverse variance weighted (Wald ratio if only 1 SNP)										Weighted median							MR Egger
exposure	outcome	nsnp	beta	se	pval	OR	OR_lci95	OR_uci95	Q	Q_df	Q_pval	p.adj.fdr	beta	se	pval	OR	OR_lci95	OR_uci95	p.adj.fdr	beta	se	pval	OR	OR_lci95	OR_uci95	Q	Q_df	Q_pval	plt.egger_intercept	plt.pval	plt.se	p.adj.fdr
T2D	AllOA	184	0.00108247	0.00907311	0.905034	1.00108	0.983438	1.01904	414.819	183	4.91465e-20	0.905034	-0.017505	0.0118802	0.140626	0.982647	0.960031	1.0058	0.140626	-0.00558393	0.0205158	0.785795	0.994432	0.955238	1.03523	414.52	182	3.52534e-20	0.000489792	0.717395	0.00135113	0.808987
T2D	HipOA	156	-0.0276558	0.0157981	0.0800197	0.972723	0.943065	1.00331	248.243	155	2.87707e-06	0.280069	-0.0540111	0.0249725	0.0305546	0.947422	0.902166	0.994948	0.0534706	-0.0417915	0.0352449	0.237548	0.95907	0.895054	1.02766	247.919	154	2.39039e-06	0.00108377	0.654089	0.00241393	0.379371
T2D	KneeHipOA	165	-0.017184	0.0123896	0.165453	0.982963	0.95938	1.00712	364.041	164	3.22452e-17	0.289542	-0.0507896	0.0165047	0.00208897	0.950479	0.920223	0.981729	0.0146228	-0.0369082	0.0278485	0.18692	0.963765	0.912569	1.01783	362.648	163	3.16863e-17	0.00149458	0.430053	0.00188931	0.379371
T2D	KneeOA	161	-0.00703975	0.013115	0.591426	0.992985	0.967785	1.01884	289.228	160	1.72085e-09	0.752725	-0.0312745	0.0168854	0.0640024	0.96921	0.937658	1.00182	0.0746694	-0.0468346	0.0295329	0.114761	0.954245	0.900578	1.01111	285.179	159	3.21741e-09	0.00303447	0.134961	0.00201966	0.379371
T2D	THR	151	-0.0380931	0.0185248	0.0397513	0.962623	0.928299	0.998217	223.747	150	8.93949e-05	0.278259	-0.0782299	0.0294686	0.00793817	0.924752	0.872853	0.979737	0.0211325	-0.0697214	0.0410463	0.0914809	0.932654	0.86056	1.01079	222.633	149	8.77959e-05	0.00245091	0.389151	0.00283775	0.379371
T2D	TJR	159	-0.0232601	0.0156571	0.137387	0.977008	0.947481	1.00746	284.95	158	2.50197e-09	0.289542	-0.0621385	0.0238087	0.00905679	0.939753	0.896907	0.984646	0.0211325	-0.0386915	0.0350244	0.27098	0.962047	0.898221	1.03041	284.51	157	2.03826e-09	0.00118607	0.622814	0.0024066	0.379371
T2D	TKR	132	-0.00845902	0.0183712	0.645193	0.991577	0.956508	1.02793	147.432	131	0.154723	0.752725	-0.0591606	0.0309007	0.0555514	0.942555	0.887163	1.00141	0.0746694	-0.0100199	0.0413659	0.808987	0.99003	0.912929	1.07364	147.43	130	0.140731	0.000126316	0.96644	0.00299652	0.808987
AllOA	T2D	22	0.0272791	0.0741994	0.713137	1.02765	0.888561	1.18852	51.0685	21	0.00025857	0.997358	0.00691543	0.0789374	0.930189	1.00694	0.862602	1.17543	0.985907	0.11763	0.282722	0.681796	1.12483	0.646291	1.95769	50.7891	20	0.000170592	-0.00304689	0.743547	0.00918495	0.950881
HipOA	T2D	38	-0.0111721	0.0338158	0.741113	0.98889	0.925472	1.05665	143.6	37	1.74963e-14	0.997358	-0.0163013	0.0289283	0.573089	0.983831	0.9296	1.04123	0.985907	0.105027	0.122027	0.395108	1.11074	0.874462	1.41086	139.786	36	3.70345e-14	-0.00903009	0.328265	0.00911144	0.950881
KneeHipOA	T2D	29	-0.000206664	0.062404	0.997358	0.999793	0.884689	1.12987	114.695	28	1.86076e-12	0.997358	0.00366663	0.0512097	0.94292	1.00367	0.907824	1.10964	0.985907	-0.24874	0.351626	0.48538	0.779783	0.391439	1.5534	112.543	27	2.05794e-12	0.0109922	0.478671	0.0153006	0.950881
KneeOA	T2D	22	-0.00648411	0.0533463	0.903257	0.993537	0.8949	1.10305	64.1761	21	2.92102e-06	0.997358	-0.0367378	0.0503129	0.465276	0.963929	0.873409	1.06383	0.985907	-0.0213617	0.342453	0.950881	0.978865	0.500289	1.91524	64.1699	20	1.58144e-06	0.000744545	0.965334	0.0169182	0.950881
THR	T2D	40	-0.025208	0.0228541	0.27003	0.975107	0.932392	1.01978	120.841	39	2.6499e-10	0.997358	-0.0400759	0.0204129	0.0496153	0.960716	0.923038	0.999933	0.223269	0.0244502	0.0764607	0.750891	1.02475	0.882133	1.19043	119.384	38	2.44294e-10	-0.00482658	0.499977	0.0070871	0.950881
TJR	T2D	35	-0.0210855	0.0370404	0.569183	0.979135	0.91057	1.05286	127.677	34	9.08781e-13	0.997358	-0.0691134	0.0307074	0.0244041	0.933221	0.87871	0.991113	0.219637	0.0575187	0.12963	0.660145	1.05921	0.821555	1.3656	126.144	33	8.13142e-13	-0.00548922	0.530928	0.00866819	0.950881
TKR	T2D	10	0.0161524	0.0763027	0.832351	1.01628	0.875114	1.18023	78.1238	9	3.80856e-13	0.997358	-0.0229183	0.0484675	0.636313	0.977342	0.888772	1.07474	0.985907	0.0965626	0.753821	0.901233	1.10138	0.251346	4.82616	78.0115	8	1.22758e-13	-0.00686358	0.917201	0.0639725	0.950881
nsnp = number of SNPs included in the analysis; beta = log(OR); OR = odds ratio; OR_lci95 = lower 95% confidence interval for OR; OR_uci95 = upper 95% confidence interval for OR; Q = Q-statistic; Q_df = degrees of freedom of Q-statistic; p.adj.fdr = FDR adjusted p value
