## Supplemental Table 7 for "Insights into the comorbidity between type 2 diabetes and osteoarthritis"

### Sheet: Step1
Supplementary Table 7A: First step results of two-step Mendelian randomization analysis between adiposity measures and gene expression of high confidence effector genes for the type 2 diabetes and osteoarthritis comorbidity in disease-relevant tissues.
exposure	outcome	nsnp	Inverse variance weighted (Wald ratio if only 1 SNP)											Weighted median							MR Egger
			beta	se	pval	OR	OR_lci95	OR_uci95	Q	Q_df	Q_pval	Fstat	p.adj.fdr	beta	se	pval	OR	OR_lci95	OR_uci95	p.adj.fdr	beta	se	pval	OR	OR_lci95	OR_uci95	Q	Q_df	Q_pval	p.adj.fdr
bmi	HighGradeCartilage_APOE	3	2.17136	3.04917	0.476392	8.77024	0.0222591	3455.54	0.185943	2	0.91122	0.405999	0.977092	2.44366	3.22137	0.448105	11.5151	0.0208536	6358.54	0.76818	3.14337	7.70913	0.753522	23.1818	6.35333e-06	8.4585e+07	0.167097	1	0.682705	0.965242
bmi	HighGradeCartilage_DIABLO	1	-0.986188	2.78345	0.723111	0.372996	0.00159361	87.3025	0.886318			0.125531	0.886318
bmi	HighGradeCartilage_ENHO	1	-5.57159	7.50831	0.458053	0.00380442	1.54556e-09	9364.61	0.815091			0.550648	0.815091
bmi	HighGradeCartilage_FTO	2	1.95906	1.0973	0.0742069	7.09263	0.825587	60.9329	0.692211	1	0.405413	3.18742	0.534184
bmi	HighGradeCartilage_HOXA9	2	3.74119	6.29806	0.552497	42.148	0.000183553	9.67815e+06	2.14434	1	0.143096	0.352862	0.977092
bmi	HighGradeCartilage_IRX3	2	-0.955128	1.27347	0.453244	0.384763	0.0317096	4.66869	0.289434	1	0.590583	0.562527	0.977092
bmi	HighGradeCartilage_JADE2	1	-20.8754	8.08304	0.00980535	8.58867e-10	1.13111e-16	0.00652147	0.113987			6.66992	0.113987
bmi	HighGradeCartilage_OPA3	3	-1.88724	3.5506	0.595054	0.151489	0.000143895	159.484	7.01045	2	0.03004	0.327389	0.977092	-1.91432	2.21285	0.386988	0.147442	0.00192753	11.2782	0.76818	1.6438	12.0665	0.913805	5.17482	2.77137e-10	9.66263e+10	6.36385	1	0.0116469	0.965242
bmi	HighGradeCartilage_RARRES2	1	11.8864	9.59731	0.215525	145279	0.000983577	2.14585e+13	0.798567			1.53392	0.798567
bmi	HighGradeCartilage_RTN2	3	-0.566497	3.66571	0.877184	0.56751	0.000430185	748.671	3.03331	2	0.219445	0.58189	0.977092	0.888333	3.18749	0.78048	2.43107	0.00470491	1256.16	0.882393	9.60188	7.48058	0.421347	14792.5	0.00634521	3.44856e+10	0.838026	1	0.359962	0.965242
bmi	HighGradeCartilage_SMARCD3	1	-2.81068	5.12979	0.583751	0.0601639	2.58683e-06	1399.28	0.849433			0.300209	0.849433
bmi	HighGradeCartilage_TCF7L2	1	-10.3798	3.86207	0.00719629	3.10542e-05	1.602e-08	0.0601976	0.0956079			7.22331	0.0956079
bmi	HighGradeCartilage_TMEM119	2	1.69946	5.76794	0.76827	5.47097	6.73436e-05	444460	0.000231602	1	0.987858	0.0868118	0.977092
bmi	HighGradeCartilage_TMEM176A	1	-6.79239	9.216	0.46111	0.00112229	1.6043e-11	78509.4	0.815091			0.5432	0.815091
bmi	HighGradeCartilage_WSCD2	1	1.85335	3.79633	0.625411	6.38116	0.00374456	10874.2	0.855342			0.238335	0.855342
bmi	LowGradeCartilage_APOE	3	-4.30144	4.02171	0.284819	0.013549	5.11165e-06	35.9132	4.24398	2	0.119793	1.6188	0.977092	-6.09809	3.11538	0.0502987	0.00224715	5.0092e-06	1.00808	0.301792	3.6936	11.8174	0.807145	40.1894	3.50687e-09	4.60578e+11	2.75794	1	0.0967729	0.965242
bmi	LowGradeCartilage_DIABLO	1	-3.60753	3.09065	0.243113	0.0271188	6.34539e-05	11.59	0.798567			1.36245	0.798567
bmi	LowGradeCartilage_ENHO	1	-0.522771	6.741	0.938185	0.592875	1.08371e-06	324350	0.984561			0.00601416	0.984561
bmi	LowGradeCartilage_FTO	2	1.56655	0.900719	0.081996	4.79009	0.819664	27.9931	0.811138	1	0.367784	3.02489	0.534184
bmi	LowGradeCartilage_HOXA9	2	1.38126	6.22531	0.824409	3.97992	1.99885e-05	792443	0.326121	1	0.567952	0.0492299	0.977092
bmi	LowGradeCartilage_IRX3	2	-0.934575	1.20976	0.4398	0.392753	0.0366736	4.20615	8.43922e-05	1	0.99267	0.596804	0.977092
bmi	LowGradeCartilage_JADE2	1	-18.8741	8.13348	0.0203112	6.35421e-09	7.58058e-16	0.0532624	0.171722			5.38495	0.171722
bmi	LowGradeCartilage_OPA3	3	-0.192019	2.91181	0.947422	0.825291	0.00274171	248.424	2.31991	2	0.313501	0.375901	0.977092	0.695079	2.87345	0.80886	2.00387	0.00717693	559.498	0.882393	7.0876	6.88173	0.490619	1197.03	0.00166057	8.62882e+08	0.996698	1	0.318111	0.965242
bmi	LowGradeCartilage_RARRES2	1	-0.235806	9.19159	0.979533	0.789934	1.18455e-08	5.26777e+07	0.984561			0.000658157	0.984561
bmi	LowGradeCartilage_RTN2	3	-8.68296	3.48523	0.0127255	0.00016945	1.8296e-07	0.156937	0.159926	2	0.923151	3.86897	0.222094	-8.46168	3.75502	0.0242319	0.000211417	1.34525e-07	0.332258	0.290783	-5.48932	8.94042	0.64945	0.00413063	1.01339e-10	168366	0.00945925	1	0.922521	0.965242
bmi	LowGradeCartilage_SMARCD3	1	7.09641	6.30987	0.260736	1207.63	0.00513883	2.83793e+08	0.798567			1.26484	0.798567
bmi	LowGradeCartilage_TCF7L2	1	-16.6585	4.77101	0.000480108	5.8249e-08	5.05966e-12	0.000670587	0.022325			12.1914	0.022325
bmi	LowGradeCartilage_TMEM119	2	-1.05505	5.35645	0.843853	0.348176	9.60055e-06	12627	0.212621	1	0.644721	0.0387962	0.977092
bmi	LowGradeCartilage_TMEM176A	1	0.244477	9.18455	0.978764	1.27695	1.94145e-08	8.39891e+07	0.984561			0.00070853	0.984561
bmi	LowGradeCartilage_WSCD2	1	2.77629	4.9796	0.577163	16.0594	0.00092685	278258	0.849433			0.310844	0.849433
bmi	PancreaticIslets_APOE	3	-0.000555288	0.699629	0.999367	0.999445	0.253643	3.93818	0.78503	2	0.675356	0.036688	0.999367	0.0246475	0.723575	0.972826	1.02495	0.24819	4.23276	0.972826	0.592144	1.79423	0.797063	1.80786	0.0536892	60.8755	0.65634	1	0.417855	0.965242
bmi	PancreaticIslets_DIABLO	1	-0.817741	1.655	0.621233	0.441428	0.0172225	11.3142	0.855342			0.244138	0.855342
bmi	PancreaticIslets_ENHO	1	-1.97285	2.62095	0.451615	0.13906	0.000816974	23.6698	0.815091			0.566595	0.815091
bmi	PancreaticIslets_FTO	2	0.0301699	0.344189	0.930151	1.03063	0.524956	2.0234	2.02848	1	0.154375	0.00768343	0.977092
bmi	PancreaticIslets_HOXA9	2	-7.41269	3.63397	0.0413668	0.000603545	4.86873e-07	0.748175	0.151925	1	0.696703	4.16093	0.430214
bmi	PancreaticIslets_IRX3	2	1.50591	0.705609	0.0328261	4.50827	1.13079	17.9737	1.92292	1	0.165535	4.55483	0.426739
bmi	PancreaticIslets_JADE2	1	-8.59978	2.12126	5.03297e-05	0.000184147	2.88079e-06	0.0117711	0.00468066			16.4357	0.00468066
bmi	PancreaticIslets_MYO7A	1	-0.34209	2.40248	0.886772	0.710284	0.00640319	78.7894	0.984561			0.020275	0.984561
bmi	PancreaticIslets_OPA3	3	-0.0430026	0.690875	0.950369	0.957909	0.247309	3.7103	1.56944	2	0.456246	0.43605	0.977092	0.206875	0.712324	0.771493	1.22983	0.304441	4.96806	0.882393	1.95985	1.77042	0.4677	7.09825	0.220869	228.122	0.0597469	1	0.806896	0.965242
bmi	PancreaticIslets_RARRES2	1	1.56468	1.85014	0.397714	4.78116	0.127252	179.64	0.815091			0.715228	0.815091
bmi	PancreaticIslets_RTN2	3	-0.209786	0.588813	0.721627	0.810758	0.255672	2.57098	0.0966236	2	0.952837	0.106409	0.977092	-0.21792	0.605527	0.718933	0.80419	0.245427	2.63508	0.882393	-0.389295	1.51017	0.839387	0.677535	0.0351118	13.0741	0.0799611	1	0.77735	0.965242
bmi	PancreaticIslets_SMARCD3	1	-0.129148	2.82221	0.963501	0.878844	0.00348017	221.934	0.984561			0.00209409	0.984561
bmi	PancreaticIslets_TMEM119	2	3.22072	2.4268	0.184461	25.0461	0.215279	2913.92	0.0253269	1	0.873555	1.76131	0.767358
bmi	PancreaticIslets_TMEM176A	1	2.74454	2.64579	0.299585	15.5575	0.0870555	2780.26	0.811284			1.07604	0.811284
bmi	PancreaticIslets_WSCD2	1	2.46659	2.4319	0.310457	11.7822	0.100266	1384.51	0.811284			1.02873	0.811284
bmi	Synovium_APOE	3	5.78913	3.01845	0.0551217	326.728	0.880708	121211	0.417098	2	0.811761	2.59836	0.477722	5.65798	3.1896	0.0760823	286.57	0.552316	148687	0.304329	9.10316	8.12947	0.464067	8983.65	0.00108022	7.47125e+10	0.22434	1	0.635753	0.965242
bmi	Synovium_DIABLO	1	-4.50335	3.31418	0.174205	0.0110718	1.67161e-05	7.33335	0.740807			1.84638	0.740807
bmi	Synovium_FTO	2	1.3739	1.25617	0.274079	3.95073	0.336821	46.3398	0.91802	1	0.337996	1.19622	0.977092
bmi	Synovium_HOXA9	2	-2.29648	13.8341	0.868156	0.100612	1.68591e-13	6.00437e+10	2.82369	1	0.0928826	0.0275565	0.977092
bmi	Synovium_IRX3	2	1.94532	1.14527	0.0894024	6.99584	0.741246	66.0264	1.68075	1	0.194825	2.8851	0.534184
bmi	Synovium_JADE2	1	-3.17573	9.0037	0.724303	0.0417635	9.05085e-10	1.9271e+06	0.886318			0.124407	0.886318
bmi	Synovium_MYO7A	1	-0.738771	8.95108	0.934222	0.477701	1.14773e-08	1.98825e+07	0.984561			0.0068119	0.984561
bmi	Synovium_OPA3	3	0.0339839	5.21257	0.994798	1.03457	3.78204e-05	28300.3	8.45215	2	0.0146097	1.10623	0.999367	2.14392	2.67441	0.42276	8.53283	0.045143	1612.86	0.76818	15.591	9.54921	0.349853	5.90302e+06	0.0439159	793463292297910	2.05906	1	0.151303	0.965242
bmi	Synovium_RARRES2	1	-3.72834	8.62979	0.665719	0.0240327	1.08387e-09	532883	0.859887			0.186651	0.859887
bmi	Synovium_RTN2	3	-5.11266	3.11619	0.100865	0.00602007	1.33983e-05	2.70492	1.09096	2	0.579564	1.51361	0.552102	-4.49167	3.41651	0.188612	0.0112019	1.38389e-05	9.06745	0.565837	0.454558	8.31733	0.965242	1.57548	1.31086e-07	1.89351e+07	0.569767	1	0.450352	0.965242
bmi	Synovium_SMARCD3	1	-5.53832	7.77455	0.476239	0.00393314	9.48216e-10	16314.4	0.815828			0.507464	0.815828
bmi	Synovium_TCF7L2	1	-2.96076	4.93785	0.54877	0.0517796	3.24319e-06	826.695	0.849433			0.359525	0.849433
bmi	Synovium_TMEM119	2	-12.4551	16.6049	0.453203	3.89765e-06	2.86016e-20	5.31149e+08	5.50391	1	0.018974	0.562629	0.977092
bmi	Synovium_TMEM176A	1	-2.83033	10.774	0.792782	0.0589933	3.97914e-11	8.74615e+07	0.937171			0.0690114	0.937171
bmi	Synovium_WSCD2	1	11.5514	9.75914	0.236553	103920	0.000512335	2.10788e+13	0.798567			1.40102	0.798567
body_fat_per	HighGradeCartilage_APOE	2	4.62697	4.90752	0.345767	102.204	0.00679361	1.53757e+06	0.00922748	1	0.923473	0.888933	0.977092
body_fat_per	HighGradeCartilage_DIABLO	2	-1.59668	3.37119	0.635768	0.202568	0.000273497	150.034	0.0793219	1	0.778218	0.224319	0.977092
body_fat_per	HighGradeCartilage_EPRS	1	5.9934	4.50315	0.18321	400.774	0.0588495	2.72934e+06	0.740807			1.77139	0.740807
body_fat_per	HighGradeCartilage_FTO	1	3.40466	2.01035	0.0903472	30.104	0.585307	1548.34	0.513386			2.86818	0.513386
body_fat_per	HighGradeCartilage_HOXA9	1	4.2823	4.57394	0.34915	72.4069	0.00925481	566491	0.811773			0.876546	0.811773
body_fat_per	HighGradeCartilage_IRX3	1	-1.87509	2.33659	0.422269	0.153341	0.00157295	14.9486	0.815091			0.643993	0.815091
body_fat_per	HighGradeCartilage_OPA3	2	-2.47079	5.3496	0.644179	0.0845183	2.362e-06	3024.27	3.04647	1	0.0809129	0.213318	0.977092
body_fat_per	HighGradeCartilage_RARRES2	1	16.1609	11.692	0.166905	1.04378e+07	0.0011645	9.35584e+16	0.740807			1.91052	0.740807
body_fat_per	HighGradeCartilage_RTN2	2	1.85524	4.80412	0.699366	6.39322	0.000520437	78536.5	0.220397	1	0.638738	0.149132	0.977092
body_fat_per	HighGradeCartilage_SMARCD3	1	-0.9271	6.2761	0.882564	0.3957	1.79905e-06	87034.1	0.984561			0.0218209	0.984561
body_fat_per	HighGradeCartilage_TMEM119	2	-2.67526	5.1027	0.600082	0.0688892	3.12355e-06	1519.34	0.00503766	1	0.943416	0.274872	0.977092
body_fat_per	HighGradeCartilage_TMEM176A	1	-13.1545	11.1937	0.239926	1.9367e-06	5.73831e-16	6536.47	0.798567			1.38103	0.798567
body_fat_per	HighGradeCartilage_WSCD2	2	7.34546	3.55923	0.0390385	1549.15	1.44684	1.6587e+06	1.74153	1	0.186945	4.25919	0.430214
body_fat_per	LowGradeCartilage_APOE	2	-1.98722	4.50645	0.659233	0.137077	1.99986e-05	939.567	0.964643	1	0.32602	0.194456	0.977092
body_fat_per	LowGradeCartilage_DIABLO	2	-1.40943	4.3091	0.743606	0.244282	5.24697e-05	1137.3	1.31907	1	0.25076	0.106983	0.977092
body_fat_per	LowGradeCartilage_EPRS	1	7.29993	6.41832	0.255388	1480.2	0.00509256	4.30232e+08	0.798567			1.29358	0.798567
body_fat_per	LowGradeCartilage_FTO	1	2.72968	1.65642	0.0993651	15.328	0.596364	393.964	0.513386			2.7157	0.513386
body_fat_per	LowGradeCartilage_HOXA9	1	-2.27316	6.24676	0.715937	0.102987	4.95947e-07	21385.9	0.886318			0.132419	0.886318
body_fat_per	LowGradeCartilage_IRX3	1	-1.81962	2.22671	0.413827	0.162088	0.00206222	12.7399	0.815091			0.667778	0.815091
body_fat_per	LowGradeCartilage_OPA3	2	1.55258	4.37012	0.722385	4.72366	0.000900238	24785.6	0.368609	1	0.543764	0.126219	0.977092
body_fat_per	LowGradeCartilage_RARRES2	1	26.4491	12.1028	0.0288616	3.06696e+11	15.2966	6.14924e+21	0.223677			4.77585	0.223677
body_fat_per	LowGradeCartilage_RTN2	2	-14.8854	5.58485	0.00769177	3.43061e-07	6.04573e-12	0.0194668	0.719098	1	0.39644	7.10387	0.217828
body_fat_per	LowGradeCartilage_SMARCD3	1	5.58852	8.64821	0.518147	267.339	1.16294e-05	6.14565e+09	0.845397			0.417581	0.845397
body_fat_per	LowGradeCartilage_TMEM119	2	-5.93255	4.72454	0.209228	0.00265171	2.52301e-07	27.8697	0.00807342	1	0.928405	1.57676	0.779856
body_fat_per	LowGradeCartilage_TMEM176A	1	-11.3338	12.4354	0.362076	1.19618e-05	3.10889e-16	460247	0.815091			0.830679	0.815091
body_fat_per	LowGradeCartilage_WSCD2	2	3.26201	3.67345	0.374543	26.1019	0.019488	34960.4	0.423714	1	0.51509	0.788536	0.977092
body_fat_per	PancreaticIslets_APOE	2	0.209818	1.05863	0.842891	1.23345	0.15488	9.82311	0.422455	1	0.515715	0.0392821	0.977092
body_fat_per	PancreaticIslets_DIABLO	2	1.27523	1.83309	0.486633	3.57954	0.0985077	130.072	0.106449	1	0.744223	0.483963	0.977092
body_fat_per	PancreaticIslets_EPRS	1	0.426286	0.986101	0.665527	1.53156	0.221691	10.5808	0.859887			0.186879	0.859887
body_fat_per	PancreaticIslets_FTO	1	-0.0871238	0.454348	0.847933	0.916564	0.376196	2.23312	0.973553			0.0367703	0.973553
body_fat_per	PancreaticIslets_HOXA9	1	-6.45334	3.71315	0.0822162	0.00157525	1.08806e-06	2.28059	0.513386			3.02054	0.513386
body_fat_per	PancreaticIslets_IRX3	1	2.72821	0.955605	0.00430427	15.3055	2.3519	99.6035	0.074958			8.15078	0.074958
body_fat_per	PancreaticIslets_OPA3	2	0.418126	1.04554	0.68922	1.51911	0.195708	11.7916	1.21214e-06	1	0.999122	0.159931	0.977092
body_fat_per	PancreaticIslets_RARRES2	1	-0.0409202	2.11465	0.984561	0.959906	0.0152125	60.5697	0.984561			0.000374454	0.984561
body_fat_per	PancreaticIslets_RTN2	2	-0.121625	0.891006	0.891424	0.885481	0.154433	5.07713	0.0375205	1	0.846409	0.0186329	0.977092
body_fat_per	PancreaticIslets_SMARCD3	1	-1.71766	3.22151	0.593906	0.179486	0.000324958	99.1366	0.849742			0.284286	0.849742
body_fat_per	PancreaticIslets_TMEM119	2	-0.868197	2.05935	0.673326	0.419708	0.00741292	23.7632	0.021844	1	0.882503	0.177736	0.977092
body_fat_per	PancreaticIslets_TMEM176A	1	-2.12344	3.02347	0.482479	0.119619	0.00031928	44.8154	0.815828			0.493255	0.815828
body_fat_per	PancreaticIslets_WSCD2	2	3.63735	2.59103	0.160371	37.9909	0.236675	6098.28	2.41113	1	0.120475	1.97072	0.727698
body_fat_per	Synovium_APOE	2	7.83685	4.65762	0.092455	2532.21	0.274698	2.33424e+07	0.762043	1	0.38269	2.8311	0.534184
body_fat_per	Synovium_DIABLO	2	-0.344159	4.13253	0.933629	0.708816	0.000215204	2334.62	0.589432	1	0.442639	0.00693563	0.977092
body_fat_per	Synovium_EPRS	1	-4.1901	5.42237	0.439674	0.0151447	3.66985e-07	624.991	0.815091			0.597133	0.815091
body_fat_per	Synovium_FTO	1	2.20624	2.31326	0.340216	9.08152	0.0975158	845.75	0.811284			0.909617	0.811284
body_fat_per	Synovium_HOXA9	1	-4.68753	10.5329	0.656295	0.00920945	9.96345e-12	8.51252e+06	0.859887			0.198056	0.859887
body_fat_per	Synovium_IRX3	1	3.84459	1.62506	0.0179908	46.7393	1.93375	1129.7	0.167314			5.59704	0.167314
body_fat_per	Synovium_OPA3	2	2.67467	3.93945	0.497173	14.5075	0.00643079	32728.2	0.0745109	1	0.784879	0.460965	0.977092
body_fat_per	Synovium_RARRES2	1	6.28983	11.5042	0.584556	539.064	8.69069e-08	3.34369e+12	0.849433			0.298926	0.849433
body_fat_per	Synovium_RTN2	2	-4.22641	4.8146	0.380034	0.0146047	1.16473e-06	183.13	0.900073	1	0.342762	0.770591	0.977092
body_fat_per	Synovium_SMARCD3	1	-9.99654	10.3364	0.333484	4.55574e-05	7.24519e-14	28646.3	0.811284			0.935323	0.811284
body_fat_per	Synovium_TMEM119	2	12.1642	8.82178	0.16793	191802	0.00593746	6.19595e+12	2.07573	1	0.149658	1.90132	0.727698
body_fat_per	Synovium_TMEM176A	1	-39.6434	13.4101	0.00311415	6.06874e-18	2.33462e-29	1.57754e-06	0.074958			8.73935	0.074958
body_fat_per	Synovium_WSCD2	2	3.00031	7.78001	0.699761	20.0917	4.79221e-06	8.4236e+07	1.26568	1	0.260578	0.14872	0.977092
whole_body_fat_mass	HighGradeCartilage_APOE	2	3.49635	3.69792	0.344408	32.9949	0.0234807	46364.2	0.00420609	1	0.94829	0.893954	0.977092
whole_body_fat_mass	HighGradeCartilage_DIABLO	2	-0.463612	1.90314	0.807538	0.629007	0.0150892	26.2207	0.0405669	1	0.840376	0.0593426	0.977092
whole_body_fat_mass	HighGradeCartilage_EPRS	1	4.56547	3.68469	0.215332	96.1073	0.0701918	131591	0.798567			1.53521	0.798567
whole_body_fat_mass	HighGradeCartilage_FTO	1	2.20938	1.30457	0.0903472	9.11004	0.706397	117.487	0.513386			2.86818	0.513386
whole_body_fat_mass	HighGradeCartilage_IRX3	1	-1.2168	1.51628	0.422269	0.296177	0.015166	5.78403	0.815091			0.643993	0.815091
whole_body_fat_mass	HighGradeCartilage_MSRA	1	5.14765	4.62968	0.266189	172.027	0.0197123	1.50126e+06	0.798567			1.23628	0.798567
whole_body_fat_mass	HighGradeCartilage_OPA3	2	-1.99287	3.96615	0.615337	0.136304	5.73397e-05	324.011	2.95122	1	0.0858126	0.252476	0.977092
whole_body_fat_mass	HighGradeCartilage_RARRES2	1	4.76495	9.21729	0.605185	117.325	1.67293e-06	8.22822e+09	0.852761			0.267246	0.852761
whole_body_fat_mass	HighGradeCartilage_RTN2	2	1.34118	3.62058	0.711061	3.82355	0.00316638	4617.1	0.232309	1	0.629817	0.13722	0.977092
whole_body_fat_mass	HighGradeCartilage_SMARCD3	1	0.546359	4.89552	0.911138	1.72695	0.000117525	25376.5	0.984561			0.0124554	0.984561
whole_body_fat_mass	HighGradeCartilage_TMEM119	2	1.13923	4.29244	0.790698	3.12437	0.000693362	14078.7	0.0293222	1	0.864037	0.0704393	0.977092
whole_body_fat_mass	HighGradeCartilage_TMEM176A	1	-8.56008	8.75494	0.328202	0.000191604	6.76159e-12	5429.53	0.811284			0.95598	0.811284
whole_body_fat_mass	HighGradeCartilage_WSCD2	2	-0.730794	2.35041	0.75586	0.481527	0.00480742	48.2312	0.123481	1	0.72529	0.0966726	0.977092
whole_body_fat_mass	LowGradeCartilage_APOE	2	-1.38575	3.38795	0.682522	0.250135	0.000326806	191.452	0.991798	1	0.319303	0.1673	0.977092
whole_body_fat_mass	LowGradeCartilage_DIABLO	2	-2.08772	2.13361	0.32783	0.123969	0.001893	8.11855	0.159324	1	0.68978	0.957449	0.977092
whole_body_fat_mass	LowGradeCartilage_EPRS	1	4.35575	5.58758	0.43566	77.9254	0.00136596	4.4455e+06	0.815091			0.607686	0.815091
whole_body_fat_mass	LowGradeCartilage_FTO	1	1.77136	1.0749	0.0993651	5.87886	0.715029	48.3352	0.513386			2.7157	0.513386
whole_body_fat_mass	LowGradeCartilage_IRX3	1	-1.1808	1.44497	0.413827	0.307033	0.01808	5.21401	0.815091			0.667778	0.815091
whole_body_fat_mass	LowGradeCartilage_MSRA	1	-6.72602	5.04902	0.182813	0.00119929	6.04103e-08	23.8089	0.740807			1.77461	0.740807
whole_body_fat_mass	LowGradeCartilage_OPA3	2	1.10216	3.28505	0.737241	3.01068	0.00481255	1883.44	0.382261	1	0.536396	0.112567	0.977092
whole_body_fat_mass	LowGradeCartilage_RARRES2	1	-0.304804	8.90584	0.972698	0.737268	1.93561e-08	2.80823e+07	0.984561			0.00117136	0.984561
whole_body_fat_mass	LowGradeCartilage_RTN2	2	-11.0725	4.1998	0.00837798	1.5533e-05	4.13347e-09	0.0583712	0.872127	1	0.350367	6.95084	0.217828
whole_body_fat_mass	LowGradeCartilage_SMARCD3	1	10.0526	6.0487	0.096523	23216.6	0.164833	3.27004e+09	0.513386			2.76207	0.513386
whole_body_fat_mass	LowGradeCartilage_TMEM119	2	-2.30221	3.83462	0.548257	0.100038	5.44595e-05	183.762	0.0175705	1	0.894546	0.36045	0.977092
whole_body_fat_mass	LowGradeCartilage_TMEM176A	1	1.19019	8.89796	0.893593	3.2877	8.76582e-08	1.23308e+08	0.984561			0.0178916	0.984561
whole_body_fat_mass	LowGradeCartilage_WSCD2	2	0.701564	2.98021	0.813892	2.01691	0.00585977	694.21	0.349336	1	0.554489	0.0554168	0.977092
whole_body_fat_mass	PancreaticIslets_APOE	2	0.140915	0.796617	0.859594	1.15133	0.241604	5.48647	0.430446	1	0.51177	0.0312905	0.977092
whole_body_fat_mass	PancreaticIslets_DIABLO	2	-0.50621	1.17782	0.667352	0.602776	0.0599204	6.06368	0.112423	1	0.737403	0.184716	0.977092
whole_body_fat_mass	PancreaticIslets_EPRS	1	-0.617204	0.912439	0.498766	0.53945	0.0902127	3.22579	0.828307			0.457562	0.828307
whole_body_fat_mass	PancreaticIslets_FTO	1	-0.056537	0.294839	0.847933	0.945031	0.530243	1.68429	0.973553			0.0367703	0.973553
whole_body_fat_mass	PancreaticIslets_IRX3	1	1.77041	0.620118	0.00430427	5.87327	1.7419	19.8032	0.074958			8.15078	0.074958
whole_body_fat_mass	PancreaticIslets_MSRA	1	-0.907092	2.50081	0.716814	0.403697	0.00300142	54.298	0.886318			0.131566	0.886318
whole_body_fat_mass	PancreaticIslets_OPA3	2	0.314437	0.786752	0.689403	1.36949	0.292996	6.40111	0.00020001	1	0.988716	0.159732	0.977092
whole_body_fat_mass	PancreaticIslets_RTN2	2	-0.0957074	0.670469	0.88649	0.90873	0.244186	3.38181	0.0357767	1	0.849977	0.0203767	0.977092
whole_body_fat_mass	PancreaticIslets_TMEM119	2	-0.104231	1.84115	0.954854	0.901017	0.0244068	33.2625	1.0583	1	0.303604	0.00320491	0.977092
whole_body_fat_mass	PancreaticIslets_WSCD2	2	3.60729	1.44934	0.0128131	36.8659	2.15241	631.431	0.16573	1	0.683935	6.19473	0.222094
whole_body_fat_mass	Synovium_APOE	2	6.02813	3.52272	0.087042	414.938	0.416274	413606	0.664897	1	0.414836	2.92825	0.534184
whole_body_fat_mass	Synovium_DIABLO	2	-2.35758	2.41937	0.329829	0.0946494	0.000825483	10.8525	1.16434	1	0.280568	0.949568	0.977092
whole_body_fat_mass	Synovium_EPRS	1	-2.72358	4.49362	0.544448	0.0656391	9.82015e-06	438.739	0.849433			0.367358	0.849433
whole_body_fat_mass	Synovium_FTO	1	1.43169	1.50114	0.340216	4.18577	0.220792	79.3538	0.811284			0.909617	0.811284
whole_body_fat_mass	Synovium_IRX3	1	2.49486	1.05455	0.0179908	12.12	1.5341	95.7528	0.167314			5.59704	0.167314
whole_body_fat_mass	Synovium_MSRA	1	-13.9281	4.94296	0.004836	8.93552e-07	5.54103e-11	0.0144095	0.074958			7.93977	0.074958
whole_body_fat_mass	Synovium_OPA3	2	1.99605	2.9825	0.503333	7.35996	0.0212872	2544.67	0.087574	1	0.767284	0.447902	0.977092
whole_body_fat_mass	Synovium_RARRES2	1	-6.43943	8.47912	0.447586	0.00159732	9.6787e-11	26361.3	0.815091			0.576757	0.815091
whole_body_fat_mass	Synovium_RTN2	2	-3.31351	3.64301	0.363058	0.036388	2.8838e-05	45.9148	0.843376	1	0.358433	0.827288	0.977092
whole_body_fat_mass	Synovium_SMARCD3	1	2.08764	7.69296	0.786107	8.06583	2.28176e-06	2.8512e+07	0.937171			0.0736416	0.937171
whole_body_fat_mass	Synovium_TMEM119	2	0.890374	4.98209	0.858161	2.43604	0.00013991	42415.2	0.398637	1	0.527794	0.0319391	0.977092
whole_body_fat_mass	Synovium_TMEM176A	1	-6.64029	10.5918	0.530705	0.00130665	1.25972e-12	1.35533e+06	0.849433			0.393041	0.849433
whole_body_fat_mass	Synovium_WSCD2	2	0.970428	7.99325	0.90337	2.63907	4.14436e-07	1.68053e+07	2.12731	1	0.144694	0.0147394	0.977092
whr	HighGradeCartilage_APOE	2	2.96292	3.50825	0.398358	19.3544	0.0199754	18752.7	0.172569	1	0.677838	0.713276	0.977092
whr	HighGradeCartilage_EPRS	1	-0.81574	3.15678	0.796091	0.442312	0.000909125	215.196	0.937171			0.0667752	0.937171
whr	HighGradeCartilage_FTO	2	4.21027	2.73279	0.123403	67.3747	0.317905	14278.9	1.94442	1	0.16319	2.3736	0.611136
whr	HighGradeCartilage_HOXA9	1	-1.21592	2.79527	0.663567	0.296436	0.00123751	71.0088	0.859887			0.18922	0.859887
whr	HighGradeCartilage_IRX3	2	-1.50288	2.27706	0.509247	0.222488	0.0025647	19.3008	0.37176	1	0.542046	0.435615	0.977092
whr	HighGradeCartilage_OPA3	2	-0.299998	4.20869	0.943174	0.74082	0.000193734	2832.82	3.66141	1	0.0556865	0.00508094	0.977092
whr	HighGradeCartilage_RTN2	2	1.82255	3.42827	0.594986	6.18762	0.00747001	5125.37	0.0872782	1	0.767666	0.282624	0.977092
whr	HighGradeCartilage_TMEM119	2	-0.285161	5.45397	0.958302	0.751893	1.71255e-05	33011.7	0.110989	1	0.739021	0.00273373	0.977092
whr	HighGradeCartilage_WSCD2	2	9.13689	4.74678	0.0542465	9291.85	0.84638	1.02009e+08	2.7973	1	0.0944231	3.7051	0.477722
whr	LowGradeCartilage_APOE	2	-2.51659	3.30602	0.446529	0.0807343	0.000123856	52.626	0.578809	1	0.44678	0.579447	0.977092
whr	LowGradeCartilage_EPRS	1	-5.14256	4.74361	0.278319	0.00584269	5.35514e-07	63.7464	0.808865			1.17528	0.808865
whr	LowGradeCartilage_FTO	2	2.9923	1.61457	0.0638388	19.9314	0.841753	471.944	0.456052	1	0.499475	3.43474	0.51071
whr	LowGradeCartilage_HOXA9	1	-2.6695	3.64967	0.464514	0.0692872	5.41987e-05	88.5762	0.815091			0.534996	0.815091
whr	LowGradeCartilage_IRX3	2	-1.20955	2.16743	0.576806	0.298332	0.0042633	20.8763	0.622953	1	0.429952	0.311427	0.977092
whr	LowGradeCartilage_OPA3	2	1.75781	3.21076	0.584054	5.79971	0.0107238	3136.64	0.195045	1	0.65875	0.299727	0.977092
whr	LowGradeCartilage_RTN2	2	-11.4453	4.08422	0.00507364	1.06996e-05	3.57115e-09	0.0320575	0.0268918	1	0.869741	7.853	0.217828
whr	LowGradeCartilage_TMEM119	2	-4.95265	4.94552	0.316613	0.00706466	4.35893e-07	114.499	0.0481484	1	0.826317	1.00289	0.977092
whr	LowGradeCartilage_WSCD2	2	3.72305	3.84495	0.332896	41.3906	0.0220806	77587.8	0.000722902	1	0.97855	0.937598	0.977092
whr	PancreaticIslets_APOE	2	0.32053	0.768347	0.676555	1.37786	0.305615	6.21204	0.285953	1	0.592826	0.174029	0.977092
whr	PancreaticIslets_EPRS	1	-0.407307	0.72065	0.571942	0.66544	0.162061	2.73236	0.849433			0.319444	0.849433
whr	PancreaticIslets_FTO	2	-0.0793239	0.426882	0.852585	0.923741	0.400111	2.13265	0.0639552	1	0.80035	0.0345297	0.977092
whr	PancreaticIslets_HOXA9	1	-3.63041	2.40841	0.13171	0.0265053	0.000236186	2.97447	0.644688			2.27223	0.644688
whr	PancreaticIslets_IRX3	2	3.63869	2.90242	0.209961	38.0418	0.128727	11242.2	10.4665	1	0.00121559	1.57169	0.779856
whr	PancreaticIslets_OPA3	2	0.287618	0.758981	0.704723	1.33325	0.301198	5.90159	0.0216803	1	0.882941	0.143605	0.977092
whr	PancreaticIslets_RTN2	2	-0.0358438	0.64679	0.955805	0.964791	0.271565	3.42761	0.0499362	1	0.823174	0.00307116	0.977092
whr	PancreaticIslets_TMEM119	2	0.949478	2.11211	0.653042	2.58436	0.0411615	162.261	0.765809	1	0.381517	0.202087	0.977092
whr	PancreaticIslets_WSCD2	2	2.72521	1.71554	0.112162	15.2597	0.528752	440.39	0.0741257	1	0.785422	2.52349	0.583243
whr	Synovium_APOE	2	4.0857	4.48587	0.362405	59.4833	0.00903534	391602	1.96369	1	0.161119	0.829542	0.977092
whr	Synovium_EPRS	1	0.386372	3.74542	0.917837	1.47163	0.000954196	2269.66	0.984561			0.0106417	0.984561
whr	Synovium_FTO	2	2.91667	2.24057	0.193	18.4796	0.228815	1492.45	0.922144	1	0.336913	1.69456	0.772001
whr	Synovium_HOXA9	1	-7.05522	6.85438	0.303338	0.000862892	1.26296e-09	589.553	0.811284			1.05946	0.811284
whr	Synovium_IRX3	2	4.19638	1.57945	0.00788741	66.4451	3.00611	1468.66	0.412615	1	0.520645	7.05886	0.217828
whr	Synovium_OPA3	2	1.96077	2.68087	0.46454	7.1048	0.0371147	1360.06	0.00051966	1	0.981813	0.534935	0.977092
whr	Synovium_RTN2	2	-1.63531	3.93233	0.67751	0.194892	8.76038e-05	433.575	1.4244	1	0.23268	0.172942	0.977092
whr	Synovium_TMEM119	2	15.4478	11.1032	0.164138	5.11534e+06	0.00180979	1.44584e+16	2.61047	1	0.10616	1.93568	0.727698
whr	Synovium_WSCD2	2	16.8674	7.73121	0.02913	2.11543e+07	5.55215	8.06004e+13	0.0369218	1	0.847624	4.75991	0.426739

### Sheet: Step2
Supplementary Table 7B: Second step results of two-step Mendelian randomization analysis between gene expression of high confidence effector genes for the type 2 diabetes and osteoarthritis comorbidity in disease-relevant tissues and either one of the diseases.
exposure	outcome	method	nsnp	b	se	pval	OR	OR_lci95	OR_uci95	p.adj.fdr	SNP	F-stat
Synovium_TMEM176A	T2D	Wald ratio	1	0.0153041	0.00959987	0.110891	1.01542	0.996495	1.03471	0.295708	rs13650	2.54148
HighGradeCartilage_RARRES2	T2D	Wald ratio	1	-0.023183	0.0119227	0.0518419	0.977084	0.954515	1.00019	0.236991	rs56402329	3.78086
LowGradeCartilage_TMEM176A	T2D	Wald ratio	1	0.0516762	0.0131539	8.5452e-05	1.05303	1.02623	1.08054	0.00109379	rs1108578	15.4337
PancreaticIslets_IRX3	T2D	Wald ratio	1	0.151063	0.0369844	4.41705e-05	1.16307	1.08174	1.25051	0.000942304	rs12921970	16.6832
PancreaticIslets_MYO7A	T2D	Wald ratio	1	0.0592286	0.0344603	0.0856599	1.06102	0.991721	1.13516	0.249192	rs4945160	2.9541
PancreaticIslets_TCF7L2	T2D	Wald ratio	1	1.61957	0.0360485	0	5.05091	4.70635	5.42069	0	rs7903146	2018.48
PancreaticIslets_TMEM176A	T2D	Wald ratio	1	0.129416	0.0329423	8.5452e-05	1.13816	1.067	1.21408	0.00109379	rs1108578	15.4337
PancreaticIslets_WSCD2	T2D	Wald ratio	1	0.0443648	0.0328299	0.176583	1.04536	0.980216	1.11484	0.390656	rs1426354	1.82615
Synovium_TMEM176A	AllOA	Wald ratio	1	-0.00932161	0.00709555	0.188939	0.990722	0.977039	1.0046	0.390919	rs13650	1.72587
HighGradeCartilage_RARRES2	AllOA	Wald ratio	1	0.00480219	0.0091076	0.598004	1.00481	0.987036	1.02291	0.832006	rs56402329	0.278017
LowGradeCartilage_TMEM176A	AllOA	Wald ratio	1	-0.0167556	0.00939567	0.0745321	0.983384	0.96544	1.00166	0.237668	rs1108578	3.18028
PancreaticIslets_IRX3	AllOA	Wald ratio	1	-0.010939	0.0265662	0.680512	0.989121	0.938935	1.04199	0.853976	rs12921970	0.16955
PancreaticIslets_MYO7A	AllOA	Wald ratio	1	-0.00538442	0.0253068	0.83151	0.99463	0.946499	1.04521	0.933625	rs4945160	0.0452694
PancreaticIslets_TCF7L2	AllOA	Wald ratio	1	-0.0705296	0.0266445	0.00811952	0.9319	0.884482	0.98186	0.0577388	rs7903146	7.00692
PancreaticIslets_TMEM176A	AllOA	Wald ratio	1	-0.0419623	0.0235302	0.0745321	0.958906	0.915686	1.00417	0.237668	rs1108578	3.18028
PancreaticIslets_WSCD2	AllOA	Wald ratio	1	-0.0244006	0.0235133	0.299393	0.975895	0.93194	1.02192	0.559885	rs1426354	1.0769
Synovium_TMEM176A	KneeOA	Wald ratio	1	-0.0210084	0.0111303	0.0590931	0.979211	0.95808	1.00081	0.237668	rs13650	3.56266
HighGradeCartilage_RARRES2	KneeOA	Wald ratio	1	-0.00298067	0.0154001	0.84653	0.997024	0.967379	1.02758	0.934102	rs56402329	0.037461
LowGradeCartilage_TMEM176A	KneeOA	Wald ratio	1	-0.0288134	0.0145633	0.0478729	0.971598	0.944256	0.999731	0.235682	rs1108578	3.91444
PancreaticIslets_IRX3	KneeOA	Wald ratio	1	0.010939	0.0411516	0.790376	1.011	0.932657	1.09592	0.917243	rs12921970	0.0706618
PancreaticIslets_MYO7A	KneeOA	Wald ratio	1	-0.0166917	0.0398447	0.675275	0.983447	0.909566	1.06333	0.853976	rs4945160	0.175493
PancreaticIslets_TCF7L2	KneeOA	Wald ratio	1	-0.183899	0.0428402	1.76527e-05	0.83202	0.76501	0.904898	0.000564886	rs7903146	18.4271
PancreaticIslets_TMEM176A	KneeOA	Wald ratio	1	-0.0721594	0.0364719	0.0478729	0.930383	0.866196	0.999326	0.235682	rs1108578	3.91444
PancreaticIslets_WSCD2	KneeOA	Wald ratio	1	-0.00221824	0.0368228	0.951964	0.997784	0.928309	1.07246	0.967074	rs1426354	0.00362897
Synovium_TMEM176A	KneeHipOA	Wald ratio	1	-0.014052	0.00959987	0.143257	0.986046	0.967667	1.00478	0.339573	rs13650	2.14262
HighGradeCartilage_RARRES2	KneeHipOA	Wald ratio	1	-0.00645812	0.0129162	0.617075	0.993563	0.968726	1.01904	0.840272	rs56402329	0.25
LowGradeCartilage_TMEM176A	KneeHipOA	Wald ratio	1	-0.0220798	0.0125276	0.0779849	0.978162	0.954437	1.00248	0.237668	rs1108578	3.10641
PancreaticIslets_IRX3	KneeHipOA	Wald ratio	1	0.027608	0.0354216	0.435737	1.02799	0.959044	1.1019	0.648539	rs12921970	0.607483
PancreaticIslets_MYO7A	KneeHipOA	Wald ratio	1	0.00861507	0.0344603	0.802587	1.00865	0.942775	1.07913	0.917243	rs4945160	0.0625
PancreaticIslets_TCF7L2	KneeHipOA	Wald ratio	1	-0.131655	0.0365709	0.000318217	0.876643	0.816005	0.941787	0.00339432	rs7903146	12.96
PancreaticIslets_TMEM176A	KneeHipOA	Wald ratio	1	-0.0552961	0.0313737	0.0779849	0.946205	0.889773	1.00622	0.237668	rs1108578	3.10641
PancreaticIslets_WSCD2	KneeHipOA	Wald ratio	1	-0.00488013	0.0319426	0.878574	0.995132	0.934739	1.05943	0.953029	rs1426354	0.023341
Synovium_TMEM176A	HipOA	Wald ratio	1	0	0.0139128	1	1	0.973099	1.02764	1	rs13650	0
HighGradeCartilage_RARRES2	HipOA	Wald ratio	1	-0.0311314	0.0183808	0.0903235	0.969348	0.935048	1.00491	0.251335	rs56402329	2.8686
LowGradeCartilage_TMEM176A	HipOA	Wald ratio	1	-0.0167556	0.0186347	0.368568	0.983384	0.948115	1.01997	0.589708	rs1108578	0.808488
PancreaticIslets_IRX3	HipOA	Wald ratio	1	0.0421934	0.0526116	0.422564	1.0431	0.940894	1.1564	0.643908	rs12921970	0.643172
PancreaticIslets_MYO7A	HipOA	Wald ratio	1	0.0430754	0.0500751	0.389671	1.04402	0.946417	1.15168	0.608266	rs4945160	0.73997
PancreaticIslets_TCF7L2	HipOA	Wald ratio	1	-0.0788887	0.053289	0.138769	0.924143	0.832489	1.02589	0.339573	rs7903146	2.19156
PancreaticIslets_TMEM176A	HipOA	Wald ratio	1	-0.0419623	0.0466683	0.368568	0.958906	0.875087	1.05075	0.589708	rs1108578	0.808488
PancreaticIslets_WSCD2	HipOA	Wald ratio	1	-0.0310553	0.0470267	0.509012	0.969422	0.884062	1.06302	0.740381	rs1426354	0.436098
Synovium_TMEM176A	TKR	Wald ratio	1	-0.0233736	0.018365	0.203115	0.976897	0.942359	1.0127	0.40623	rs13650	1.61983
HighGradeCartilage_RARRES2	TKR	Wald ratio	1	0.00579575	0.0230174	0.801197	1.00581	0.961445	1.05223	0.917243	rs56402329	0.0634025
LowGradeCartilage_TMEM176A	TKR	Wald ratio	1	-0.0634208	0.0252117	0.0118854	0.938548	0.893297	0.986092	0.0691516	rs1108578	6.32788
PancreaticIslets_IRX3	TKR	Wald ratio	1	0.0401098	0.0713642	0.574086	1.04093	0.905051	1.1972	0.816478	rs12921970	0.315893
PancreaticIslets_MYO7A	TKR	Wald ratio	1	0.0204608	0.0656899	0.755439	1.02067	0.897366	1.16092	0.912229	rs4945160	0.0970169
PancreaticIslets_TCF7L2	TKR	Wald ratio	1	-0.236666	0.0694847	0.000659185	0.789255	0.688764	0.904407	0.00602684	rs7903146	11.6009
PancreaticIslets_TMEM176A	TKR	Wald ratio	1	-0.158829	0.0631395	0.0118854	0.853142	0.753834	0.965532	0.0691516	rs1108578	6.32788
PancreaticIslets_WSCD2	TKR	Wald ratio	1	-0.0723146	0.062998	0.251015	0.930238	0.822184	1.05249	0.486817	rs1426354	1.31765
Synovium_TMEM176A	THR	Wald ratio	1	0.0150259	0.0165563	0.364109	1.01514	0.982726	1.04862	0.589708	rs13650	0.823671
HighGradeCartilage_RARRES2	THR	Wald ratio	1	-0.0188776	0.0208647	0.365592	0.981299	0.941979	1.02226	0.589708	rs56402329	0.818594
LowGradeCartilage_TMEM176A	THR	Wald ratio	1	-0.00187913	0.0227062	0.934043	0.998123	0.954676	1.04355	0.964174	rs1108578	0.00684899
PancreaticIslets_IRX3	THR	Wald ratio	1	0.0974095	0.0645924	0.131538	1.10231	0.97123	1.25108	0.336737	rs12921970	2.27426
PancreaticIslets_MYO7A	THR	Wald ratio	1	0.0549211	0.0592286	0.353785	1.05646	0.940666	1.1865	0.589708	rs4945160	0.859835
PancreaticIslets_TCF7L2	THR	Wald ratio	1	-0.0846355	0.062693	0.177016	0.918847	0.812602	1.03898	0.390656	rs7903146	1.8225
PancreaticIslets_TMEM176A	THR	Wald ratio	1	-0.00470605	0.0568648	0.934043	0.995305	0.890332	1.11265	0.964174	rs1108578	0.00684899
PancreaticIslets_WSCD2	THR	Wald ratio	1	0.0270625	0.0567869	0.633674	1.02743	0.919211	1.14839	0.844898	rs1426354	0.227112
Synovium_TMEM176A	TJR	Wald ratio	1	-0.00542601	0.012939	0.674957	0.994589	0.969683	1.02013	0.853976	rs13650	0.175858
HighGradeCartilage_RARRES2	TJR	Wald ratio	1	-0.00546456	0.0162281	0.736317	0.99455	0.963414	1.02669	0.906236	rs56402329	0.11339
LowGradeCartilage_TMEM176A	TJR	Wald ratio	1	-0.0317887	0.0175386	0.069909	0.968711	0.935977	1.00259	0.237668	rs1108578	3.28516
PancreaticIslets_IRX3	TJR	Wald ratio	1	0.0656342	0.050007	0.189351	1.06784	0.968139	1.1778	0.390919	rs12921970	1.72266
PancreaticIslets_MYO7A	TJR	Wald ratio	1	0.0473829	0.046306	0.306187	1.04852	0.95755	1.14814	0.559885	rs4945160	1.04705
PancreaticIslets_TCF7L2	TJR	Wald ratio	1	-0.133223	0.0491095	0.00667242	0.87527	0.794949	0.963707	0.0533794	rs7903146	7.3591
PancreaticIslets_TMEM176A	TJR	Wald ratio	1	-0.0796107	0.0439231	0.069909	0.923476	0.8473	1.0065	0.237668	rs1108578	3.28516
PancreaticIslets_WSCD2	TJR	Wald ratio	1	-0.00532377	0.0443648	0.904483	0.99469	0.911851	1.08506	0.964174	rs1426354	0.0144
nsnp = number of SNPs included in the analysis; b = log(OR); se = standard error of b; OR = odds ratio; OR_lci95 = lower 95% confidence interval for OR; OR_uci95 = upper 95% confidence interval for OR; p.adj.fdr = FDR adjusted p value; F-stat = F-statistic
