## Supplemental Table 9 for "Insights into the comorbidity between type 2 diabetes and osteoarthritis"

### Sheet: Adiposity coloc
Supplementary Table 9A: Multi-trait colocalization between type 2 diabetes, osteoarthritis and BMI for regions that colocalized between type 2 diabetes and osteoarthritis.
#	Chr	Position	OA phenotype	T2D		BMI		WHR		Fat mass		Fat percentage
				PP4	Lead SNP	PP4	Lead SNP	PP4	Lead SNP	PP4	Lead SNP	PP4	Lead SNP
1	1	219741820	All	0.988	rs2820444	0.995	1:219748818_C_G	0.9974	1:219750717_G_T	0.9981	1:219741820_A_G	0.998	1:219741820_A_G
		219741820	KneeHip	0.857	rs2820444	0.9927	1:219750717_G_T	0.9907	1:219750717_G_T	0.9971	1:219744138_A_C	0.997	1:219744138_A_C
		219741820	TKR	0.87	rs2820444	0.9946	1:219750717_G_T	0.9964	1:219750717_G_T	0.9978	1:219744138_A_C	0.9978	1:219744138_A_C
		219741820	TJR	0.958	rs2820444	0.9947	1:219748818_C_G	0.9966	1:219750717_G_T	0.9981	1:219741820_A_G	0.9981	1:219741820_A_G
		219741820	THR	0.986	rs2820444	0.9958	1:219748818_C_G	0.9977	1:219750717_G_T	0.9984	1:219741820_A_G	0.9984	1:219741820_A_G
2	2	422144	All	0.965	rs62107261	0.868	2:653354_A_G	0.8613	2:653354_A_G	0.999	2:417167_C_T	0.9991	2:417167_C_T
		417167	TKR	0.808	rs62106258	0.9515	2:635200_A_G	0.9466	2:635200_A_G	0.9683	2:417167_C_T	0.9697	2:417167_C_T
		417167	TJR	0.869	rs62106258	0.9267	2:635200_A_G	0.9234	2:635721_C_T	0.99	2:417167_C_T	0.9913	2:417167_C_T
		422144	THR	0.85	rs62107261	0.8483	2:625029_C_T	0.8491	2:625029_C_T	0.9939	2:417167_C_T	0.9944	2:417167_C_T
3	4	145621328	THR	0.99	rs75686861	0.9993	4:145659064_C_T	0.9992	4:145659064_C_T	0.8311	4:145659064_C_T	0.9674	4:145659064_C_T
4	4	45186139	Knee	0.81	rs10938398	0.9859	4:45182527_A_G	0.9865	4:45175691_C_T	0.9873	4:45186139_A_G	0.9872	4:45186139_A_G
5	5	133864599	Knee	0.936	rs329122	0.9958	5:133864599_A_G	0.0107	5:133864599_A_G	0.9956	5:133864599_A_G	0.9954	5:133864599_A_G
		133864599	KneeHip	0.89	rs329122	0.993	5:133864599_A_G	0.0106	5:133864599_A_G	0.9926	5:133864599_A_G	0.9925	5:133864599_A_G
6	6	50788778	Knee	0.836	rs3798519	0.976	6:50845490_A_G	0.9861	6:50803050_A_G	0.9896	6:50788778_A_C	0.9807	6:50788778_A_C
7	7	28192280	KneeHip	0.979	rs849133	0.997	7:28196413_A_G	0.9976	7:28200097_C_T	0.1101	7:28192280_C_T	0.0175	7:28192280_C_T
		28200097	Hip	0.976	rs1513272	0.9988	7:28196413_A_G	0.9991	7:28200097_C_T	0.1136	7:28200097_C_T	0.018	7:28200097_C_T
		28192280	TJR	0.948	rs849133	0.9968	7:28196413_A_G	0.9959	7:28200097_C_T	0.1123	7:28192280_C_T	0.0179	7:28192280_C_T
		28192280	THR	0.965	rs849133	0.9984	7:28196413_A_G	0.9984	7:28200097_C_T	0.1132	7:28192280_C_T	0.018	7:28192280_C_T
8	7	150537635	Knee	0.993	rs62492368	0.0096	7:150537635_A_G	0.0162	7:150537635_A_G	0.0325	7:150537635_A_G	0.9994	7:150537635_A_G
		150537635	KneeHip	0.918	rs62492368	0.0096	7:150537635_A_G	0.0162	7:150537635_A_G	0.0325	7:150537635_A_G	0.9985	7:150537635_A_G
		150537635	TKR	0.95	rs62492368	0.0099	7:150537635_A_G	0.015	7:150537635_A_G	0.028	7:150537635_A_G	0.9938	7:150540196_C_T
		150537635	TJR	0.932	rs62492368	0.0105	7:150537635_A_G	0.0244	7:150537635_A_G	0.0275	7:150537635_A_G	0.9931	7:150537635_A_G
9	8	10772644	KneeHip	0.839	rs4073948	0.9958	8:10787612_C_T	0.0175	8:10772644_A_T	0.9883	8:10787612_C_T	0.543	8:10787612_C_T
10	9	4291928	All	0.989	rs10974438	0.0004	9:4291928_A_C	0.0005	9:4291928_A_C	0.0005	9:4291928_A_C	0	9:4291928_A_C
		4291928	Knee	0.998	rs10974438	0.0004	9:4291928_A_C	0.0005	9:4291928_A_C	0.0005	9:4291928_A_C	0	9:4291928_A_C
		4291928	KneeHip	1	rs10974438	0.0004	9:4291928_A_C	0.0005	9:4291928_A_C	0.0005	9:4291928_A_C	0	9:4291928_A_C
		4291928	Hip	0.903	rs10974438	0.0005	9:4291928_A_C	0.0005	9:4291928_A_C	0.0005	9:4291928_A_C	0	9:4291928_A_C
		4291928	TKR	0.933	rs10974438	0.0005	9:4291928_A_C	0.0005	9:4291928_A_C	0.0005	9:4291928_A_C	0	9:4291928_A_C
		4291928	TJR	0.999	rs10974438	0.0005	9:4291928_A_C	0.0005	9:4291928_A_C	0.0005	9:4291928_A_C	0	9:4291928_A_C
		4291928	THR	0.968	rs10974438	0.0005	9:4291928_A_C	0.0005	9:4291928_A_C	0.0005	9:4291928_A_C	0	9:4291928_A_C
11	9	34074476	All	0.958	rs12001437	0.0377	9:34124860_A_G	0.502	9:34074476_C_T	0.9631	9:34074476_C_T	0.976	9:34074476_C_T
		34074476	KneeHip	0.946	rs12001437	0.0205	9:34124860_A_G	0.5013	9:34074476_C_T	0.9647	9:34074476_C_T	0.9771	9:34074476_C_T
		34074476	TKR	0.978	rs12001437	0.0092	9:34074476_C_T	0.5093	9:34074476_C_T	0.9671	9:34074476_C_T	0.9795	9:34074476_C_T
		34074476	TJR	0.814	rs12001437	0.0106	9:34074476_C_T	0.5001	9:34074476_C_T	0.9529	9:34074476_C_T	0.9648	9:34074476_C_T
12	10	114758349	Knee	0.936	rs7903146	0.9968	10:114758349_C_T	0.9147	10:114754784_C_T	0.996	10:114758349_C_T	0.996	10:114758349_C_T
13	11	76505202	KneeHip	0.883	rs10899283	0.9883	11:76467347_C_T	0.8614	11:76465272_C_T	0.9858	11:76505202_C_T	0.9881	11:76465362_C_T
14	12	108629780	All	0.983	rs1426371	0.9988	12:108629780_A_G	0.9988	12:108618630_C_T	0.9988	12:108629780_A_G	0.9988	12:108618630_C_T
		108629780	Knee	0.999	rs1426371	0.9997	12:108629780_A_G	0.9996	12:108618630_C_T	0.9997	12:108629780_A_G	0.9997	12:108629780_A_G
		108629780	KneeHip	0.999	rs1426371	0.9997	12:108629780_A_G	0.9996	12:108618630_C_T	0.9997	12:108629780_A_G	0.9997	12:108618630_C_T
		108629780	TJR	0.904	rs1426371	0.9961	12:108629780_A_G	0.9954	12:108618630_C_T	0.996	12:108629780_A_G	0.996	12:108629780_A_G
15	12	123450765	Knee	0.822	rs4148856	0.017	12:123450765_C_G	0.9532	12:123741776_C_T	0.0122	12:123450765_C_G	0.1889	12:123528405_A_G
		123681222	TKR	0.831	rs1790095	0.0188	12:123653556_C_T	0.9659	12:123700225_C_T	0.0122	12:123681222_A_G	0.1927	12:123681222_A_G
16	14	94838142	TJR	0.992	rs112635299	0.94	14:94838142_G_T	0.937	14:94838142_G_T	0.9807	14:94838142_G_T	0.2535	14:94838142_G_T
17	16	53816275	All	0.935	rs8050136	0.9823	16:53803574_A_T	0.9829	16:53800954_C_T	0.9825	16:53802494_C_T	0.9825	16:53802494_C_T
		53800200	Knee	0.935	rs9940278	0.9816	16:53803574_A_T	0.9823	16:53800954_C_T	0.9811	16:53802494_C_T	0.9811	16:53802494_C_T
		53800200	KneeHip	0.936	rs9940278	0.9897	16:53803574_A_T	0.9901	16:53800954_C_T	0.9898	16:53802494_C_T	0.9898	16:53802494_C_T
		53800200	Hip	0.932	rs9940278	0.9791	16:53800954_C_T	0.9791	16:53800954_C_T	0.9742	16:53802494_C_T	0.9741	16:53802494_C_T
		53809247	TKR	0.925	rs1121980	0.9814	16:53803574_A_T	0.9814	16:53800954_C_T	0.9817	16:53802494_C_T	0.9817	16:53802494_C_T
		53828066	TJR	0.934	rs17817964	0.9731	16:53803574_A_T	0.978	16:53800954_C_T	0.9747	16:53802494_C_T	0.9746	16:53802494_C_T
		53816275	THR	0.922	rs8050136	0.9718	16:53803574_A_T	0.975	16:53800954_C_T	0.9725	16:53802494_C_T	0.9724	16:53802494_C_T
18	19	45411941	All	0.997	rs429358	0	19:46181392_C_G	0.9842	19:45411941_C_T	0	19:45411941_C_T	0	19:45411941_C_T
	T2D = type 2 diabetes; OA = osteoarthritis; WHR = waist-to-hip ratio; BMI = body mass index; PP4 = posterior probability of a shared causal variant
	THR = total hip replacement; TJR = total joint replacement; TKR = total knee replacement

### Sheet: Adiposity lookup
Supplementary Table 9B: Direction of effect and p-value of variants in the 95% credible set of the colocalized regions for the comorbidity
CHR	POS	rsID	T2D.direction	OA.direction	BMI		WHR		Whole body fat mass		Body fat percentage
					P	Direction	P	Direction	P	Direction	P	Direction
1	219726100	rs1337101	-	-	8.675e-05	+	1.818e-43	-	4.21354e-14	+	8.34769e-23	+
1	219730006	rs1415293	+	+	0.000173	-	9.992e-44	+	5.31529e-14	-	9.2706e-23	-
1	219730799	rs4846303	-	-	0.0001825	+	2.471e-33	-	3.46146e-14	+	4.56447e-23	+
1	219734960	rs2820441	+	+	9.94e-05	-	2.624e-43	+	4.78411e-14	-	6.91302e-23	-
1	219734998	rs2785998	-	-	0.0001148	+	3.077e-33	-	4.56488e-14	+	6.85771e-23	+
1	219741820	rs2820444	-	-	2.035e-05	+	1.881e-34	-	3.1783e-16	+	5.30337e-25	+
1	219742537	rs1415287	-	-	2.149e-05	+	1.671e-34	-	3.54179e-16	+	6.0461e-25	+
1	219742545	rs1415288	+	+	1.18e-05	-	1.89e-44	+	3.47271e-16	-	5.87975e-25	-
1	219744138	rs2785988	-	-	2.103e-05	+	1.585e-34	-	2.91368e-16	+	4.8568e-25	+
1	219748818	rs2820446	+	+	9.992e-07	-	7.222e-45	+	2.80731e-16	-	4.32998e-25	-
1	219750717	rs4846567	-	-	8.922e-07	+	1.859e-45	-	2.96776e-16	+	4.94304e-25	+
1	219753509	rs2820443	+	+	8.721e-07	-	1.208e-45	+	3.35486e-16	-	4.75113e-25	-
2	408713	rs62106252	-	+	1.975e-75	-	2.283e-19	-	5.1668e-41	-	1.49843e-26	-
2	417167	rs62106258	+	-	1.26e-91	+	8.766e-21	+	4.76806e-51	+	8.0795e-33	+
2	422144	rs62107261	+	-	6.24e-90	+	1.522e-20	+	2.34349e-50	+	2.31435e-32	+
2	466003	rs62104180	-	+	6.349e-80	-	2.016e-20	-	4.21414e-46	-	4.3806e-29	-
2	621910	rs6717005	-	+	9.11e-112	-	1.217e-25	-	3.89956e-49	+	1.4058e-29	+
2	621954	rs1320332	-	+	5.56e-112	-	1.057e-25	-	3.0266e-49	+	1.26082e-29	+
2	622161	rs1320331	+	-	9.94e-144	+	3.781e-28	+	2.58973e-49	-	1.0232e-29	-
2	622225	rs1320330	-	+	1.83e-143	-	3.959e-28	-	3.03456e-49	+	1.14312e-29	+
2	622388	rs6760543	+	-	5.68e-112	+	1.617e-25	+	2.18796e-49	-	7.7838e-30	-
2	623224	rs939581	+	-	6.03e-112	+	1.643e-25	+	2.27097e-49	-	8.17906e-30	-
2	623691	rs11127483	+	-	1e-143	+	3.915e-28	+	2.17455e-49	-	7.69471e-30	-
2	623740	rs11687052	-	+	6.33e-112	-	1.528e-25	-	2.17348e-49	+	7.69937e-30	+
2	623798	rs11127484	-	+	5.91e-144	-	3.876e-28	-	2.13006e-49	+	7.59097e-30	+
2	624084	rs6711039	+	-	5.79e-112	+	1.487e-25	+	2.01925e-49	-	7.011e-30	-
2	624205	rs6731872	-	+	5.33e-112	-	2.828e-28	-	1.94628e-49	+	6.74046e-30	+
2	624210	rs6711254	+	-	5.83e-112	+	1.52e-25	+	2.04039e-49	-	7.03016e-30	-
2	625029	rs7576624	+	-	3.9e-160	+	2.203e-31	+	2.24773e-49	-	7.91369e-30	-
2	625057	rs7576635	+	-	5.24e-141	+	4.835e-28	+	2.29106e-49	-	8.03428e-30	-
2	625347	rs12476198	-	+	5.4e-112	-	2.77e-28	-	2.28583e-49	+	7.95133e-30	+
2	628749	rs6739303	+	-	3.03e-110	+	1.745e-25	+	1.3004e-49	-	3.06622e-30	-
2	629914	rs6732471	+	-	1.55e-145	+	6.746e-29	+	1.10229e-49	-	4.56252e-30	-
2	629959	rs12995666	-	+	1.57e-112	-	4.64e-26	-	1.15923e-49	+	5.05101e-30	+
2	630024	rs13007080	-	+	4.41e-149	-	2.363e-29	-	1.29694e-49	+	6.22592e-30	+
2	630034	rs13007086	-	+	1.7e-154	-	1.821e-29	-	9.46255e-50	+	4.7135e-30	+
2	630070	rs66906321	-	+	1.48e-110	-	1.345e-25	-	7.1359e-50	+	1.67196e-30	+
2	630075	rs73139123	+	-	1e-110	+	1.614e-25	+	1.17136e-49	-	1.83317e-30	-
2	630113	rs12997450	+	-	1.73e-112	+	4.576e-26	+	7.96158e-50	-	3.41193e-30	-
2	630323	rs6725549	+	-	7.28e-160	+	8.348e-32	+	1.16886e-49	-	4.60565e-30	-
2	630339	rs6731348	-	+	3.35e-154	-	2.655e-29	-	1.10746e-49	+	3.91605e-30	+
2	630436	rs6725686	+	-	8.45e-113	+	5.794e-26	+	8.30804e-50	-	3.4941e-30	-
2	630509	rs6735024	-	+	1.09e-112	-	5.051e-26	-	1.01166e-49	+	4.16953e-30	+
2	630569	rs6735049	-	+	9.03e-113	-	5.23e-26	-	8.82823e-50	+	3.64894e-30	+
2	630662	rs6731688	-	+	7.22e-158	-	1.473e-31	-	9.51759e-50	+	3.8685e-30	+
2	630995	rs5017303	-	+	2.55e-157	-	1.385e-31	-	1.33177e-49	+	5.36574e-30	+
2	631096	rs5017301	+	-	2.18e-112	+	4.875e-26	+	1.39784e-49	-	5.56709e-30	-
2	631099	rs5017300	-	+	7.89e-145	-	1.335e-28	-	1.3976e-49	+	5.56423e-30	+
2	631183	rs7579427	+	-	2.27e-112	+	4.809e-26	+	1.40908e-49	-	5.60531e-30	-
2	631255	rs7588007	-	+	2e-112	-	5.28e-26	-	1.32855e-49	+	5.59453e-30	+
2	631335	rs7569102	+	-	2.99e-112	+	4.892e-26	+	1.73689e-49	-	6.59801e-30	-
2	631462	rs7569210	+	-	2.66e-112	+	5.265e-26	+	1.6053e-49	-	6.07632e-30	-
2	631528	rs7585056	-	+	5.91e-145	-	1.462e-28	-	1.57988e-49	+	6.04297e-30	+
2	631603	rs7579971	+	-	2.59e-112	+	5.197e-26	+	1.59227e-49	-	6.10511e-30	-
2	631759	rs10865549	+	-	2.06e-112	+	4.135e-29	+	1.33106e-49	-	5.60367e-30	-
2	632028	rs11127485	+	-	4.96e-143	+	3.605e-28	+	4.05288e-49	-	1.41652e-29	-
2	632101	rs11127486	+	-	2.92e-112	+	5.088e-26	+	1.68317e-49	-	6.49738e-30	-
2	632146	rs12623218	+	-	1.58e-145	+	3.179e-29	+	1.67499e-49	-	6.47341e-30	-
2	632300	rs12992154	+	-	9.24e-156	+	1.374e-31	+	1.61736e-49	-	6.31306e-30	-
2	632348	rs13021737	-	+	2.89e-161	-	7.435e-32	-	1.68448e-49	+	6.51102e-30	+
2	632379	rs13027828	-	+	2.47e-112	-	5.147e-26	-	1.55724e-49	+	6.31568e-30	+
2	632529	rs13028252	-	+	3.9e-112	-	4.636e-26	-	1.82324e-49	+	7.01051e-30	+
2	632550	rs13012571	+	-	3.14e-144	+	1.23e-28	+	2.29203e-49	-	8.61311e-30	-
2	632592	rs12992672	+	-	3.45e-112	+	1.508e-28	+	2.14613e-49	-	8.6237e-30	-
2	632609	rs13022337	-	+	4.61e-112	-	5.5e-26	-	2.11109e-49	+	8.14204e-30	+
2	632723	rs13013021	+	-	4.05e-112	+	1.711e-28	+	1.89075e-49	-	7.61214e-30	-
2	632760	rs34119520	-	+	4.09e-112	-	6.08e-26	-	1.86765e-49	+	7.44886e-30	+
2	632808	rs12993295	+	-	3.34e-112	+	5.776e-26	+	1.87896e-49	-	7.5129e-30	-
2	632904	rs35802221	-	+	2.74e-112	-	4.97e-26	-	1.55966e-49	+	6.81285e-30	+
2	632922	rs62105303	+	-	3.36e-112	+	4.814e-29	+	1.89207e-49	-	7.59087e-30	-
2	632925	rs62105304	-	+	3.24e-112	-	5.77e-26	-	1.89262e-49	+	7.59205e-30	+
2	633659	rs13035713	-	+	2.77e-112	-	4.115e-29	-	1.35162e-49	+	5.68468e-30	+
2	633661	rs62105307	-	+	2.77e-112	-	4.115e-29	-	1.35089e-49	+	5.68244e-30	+
2	634476	rs4854342	+	-	2.41e-112	+	5.689e-26	+	1.22649e-49	-	5.2488e-30	-
2	634905	rs6548238	-	+	8.89e-157	-	8.611e-31	-	2.55993e-49	+	8.65103e-30	+
2	635154	rs6548239	+	-	2.6e-112	+	3.396e-28	+	1.2617e-49	-	5.27755e-30	-
2	635200	rs6734363	+	-	2.24e-159	+	8.314e-32	+	1.30749e-49	-	5.34792e-30	-
2	635721	rs6755502	-	+	1.18e-160	-	8.182e-32	-	1.29947e-49	+	5.33128e-30	+
2	635857	rs6746275	+	-	2.45e-112	+	3.659e-29	+	1.22944e-49	-	5.06924e-30	-
2	635866	rs6751994	-	+	2.57e-112	-	1.047e-28	-	1.26501e-49	+	5.11068e-30	+
2	636017	rs6749375	+	-	1.66e-112	+	6.863e-26	+	1.4183e-49	-	6.23357e-30	-
2	636790	rs35142762	+	-	2.88e-112	+	5.554e-29	+	4.46807e-50	+	1.49532e-30	+
2	636819	rs35796073	-	+	1.38e-111	-	8.332e-29	-	1.26759e-49	-	4.52895e-30	-
2	636929	rs6548240	+	-	1.82e-111	+	1.754e-28	+	1.56609e-49	-	5.2729e-30	-
2	637498	rs13387939	+	-	9.57e-112	+	6.105e-26	+	4.35206e-50	-	1.82634e-30	-
2	637508	rs13396119	-	+	8.37e-112	-	1.577e-27	-	3.97592e-50	+	1.67997e-30	+
2	637597	rs13388043	+	-	1.3e-149	+	1.953e-30	+	3.41317e-50	-	1.48482e-30	-
2	637830	rs13393304	-	+	4.61e-158	-	2.239e-31	-	5.59769e-50	+	2.22728e-30	+
2	638107	rs4854343	+	-	2.73e-111	+	2.971e-28	+	9.25177e-50	-	4.58566e-30	-
2	638144	rs4854344	+	-	1.04e-158	+	3.722e-30	+	6.48535e-50	-	2.41061e-30	-
2	638190	rs4854345	-	+	4.39e-137	-	1.523e-29	-	5.55739e-50	+	2.31494e-30	+
2	638560	rs7561556	-	+	1.05e-111	-	7.887e-26	-	5.74333e-50	+	2.3649e-30	+
2	638566	rs7606023	-	+	1.05e-111	-	7.887e-26	-	5.74333e-50	+	2.3649e-30	+
2	638918	rs4854346	-	+	1.08e-111	-	7.833e-26	-	5.88824e-50	+	2.41393e-30	+
2	639061	rs7564711	-	+	1.92e-111	-	9.063e-29	-	1.02576e-49	+	4.24709e-30	+
2	639900	rs11127487	+	-	2.99e-111	+	9.452e-28	+	7.29484e-50	-	2.63098e-30	-
2	640701	rs10166979	-	+	3.26e-111	-	6.756e-25	-	7.82067e-50	+	2.77464e-30	+
2	641082	rs10169736	-	+	3.39e-111	-	6.865e-25	-	8.013e-50	+	2.82647e-30	+
2	641159	rs4854347	-	+	3.44e-111	-	6.86e-25	-	8.08223e-50	+	2.84448e-30	+
2	641718	rs10865550	-	+	4.34e-111	-	9.234e-28	-	8.34933e-50	+	2.9145e-30	+
2	641863	rs10865551	+	-	3.66e-111	+	1.028e-27	+	8.42741e-50	-	2.9351e-30	-
2	642253	rs12714413	-	+	4.25e-127	-	5.504e-28	-	8.68133e-50	+	2.99706e-30	+
2	642467	rs13391851	-	+	1.55e-111	-	7.048e-29	-	7.52021e-50	+	2.89936e-30	+
2	642499	rs7601028	-	+	2.47e-136	-	3.66e-26	-	8.8114e-50	+	3.03052e-30	+
2	642846	rs7591067	+	-	4.84e-111	+	6.578e-28	+	8.69371e-50	-	2.92896e-30	-
2	643303	rs7604609	-	+	6.39e-143	-	1.99e-27	-	9.31761e-50	+	3.15907e-30	+
2	643315	rs7560127	-	+	3.4e-110	-	6.457e-25	-	9.78652e-50	+	3.46481e-30	+
2	643320	rs7594220	+	-	8.03e-111	+	1.433e-27	+	9.38667e-50	-	3.18955e-30	-
2	643428	rs7604752	+	-	6.78e-111	+	1.135e-27	+	8.33643e-50	-	2.84694e-30	-
2	643469	rs7560246	-	+	1.08e-110	-	9.031e-25	-	1.18791e-49	+	3.69983e-30	+
2	644529	rs13025697	-	+	6.92e-126	-	1.273e-26	-	1.01542e-49	+	3.36937e-30	+
2	644953	rs7561317	-	+	3.4e-157	-	1.53e-29	-	3.17471e-49	+	6.36039e-30	+
2	645082	rs7567368	-	+	8.89e-111	-	1.217e-27	-	9.8675e-50	+	3.36403e-30	+
2	645122	rs7558910	-	+	8.89e-111	-	8.713e-25	-	9.8675e-50	+	3.36403e-30	+
2	645203	rs7559018	+	-	9.62e-111	+	8.678e-25	+	1.04604e-49	-	3.44557e-30	-
2	645372	rs7567710	-	+	9.6e-111	-	8.671e-25	-	1.04594e-49	+	3.44778e-30	+
2	645646	rs7559447	+	-	9.28e-111	+	1.221e-27	+	1.04801e-49	-	3.45704e-30	-
2	646061	rs11127488	-	+	1.13e-110	-	1.241e-27	-	1.04355e-49	+	3.46799e-30	+
2	646081	rs11127489	+	-	1.13e-110	+	1.241e-27	+	1.04355e-49	-	3.46799e-30	-
2	646110	rs11127490	+	-	1.13e-110	+	1.241e-27	+	1.04368e-49	-	3.46958e-30	-
2	646145	rs11127491	-	+	6.17e-156	-	2.347e-30	-	1.11466e-49	+	3.6765e-30	+
2	646803	rs7571957	-	+	5.14e-156	-	9.476e-31	-	1.07113e-49	+	3.76455e-30	+
2	646839	rs7571967	-	+	1.37e-110	-	1.114e-24	-	1.29832e-49	+	4.08364e-30	+
2	647577	rs10190313	-	+	1.22e-108	-	8.661e-28	-	2.17179e-49	+	5.96276e-30	+
2	647580	rs10193244	-	+	3.16e-145	-	3.766e-28	-	2.17179e-49	+	5.96276e-30	+
2	647760	rs4854348	-	+	2.17e-154	-	1.132e-29	-	2.17095e-49	+	5.96441e-30	+
2	647861	rs4854349	-	+	4.32e-154	-	8.027e-31	-	2.22594e-49	+	6.06228e-30	+
2	648810	rs4452188	+	-	4.4e-156	+	2.703e-30	+	1.18202e-49	+	3.72791e-30	+
2	649347	rs1320338	+	-	1.52e-158	+	1.488e-30	+	1.18174e-49	+	3.72822e-30	+
2	649638	rs2903489	-	+	6.33e-110	-	7.188e-28	-	1.42748e-49	-	4.40808e-30	-
2	649867	rs1320337	+	-	1.81e-140	+	3.364e-27	+	1.8158e-49	+	4.37491e-30	+
2	650012	rs1320336	-	+	7.94e-155	-	8.739e-30	-	9.51323e-50	-	2.56008e-30	-
2	650143	rs2867108	+	-	9.09e-159	+	1.563e-30	+	1.127e-49	+	3.70967e-30	+
2	650479	rs13386517	-	+	1.93e-158	-	6.356e-30	-	1.23712e-49	-	3.62088e-30	-
2	650519	rs13401686	+	-	2.15e-156	+	1.507e-30	+	1.29309e-49	+	3.52863e-30	+
2	650560	rs13386627	-	+	3.79e-158	-	1.394e-30	-	9.11221e-50	-	2.94039e-30	-
2	650647	rs4613321	+	-	1.44e-156	+	1.651e-30	+	1.68705e-49	+	4.64474e-30	+
2	650828	rs13386964	-	+	5.06e-159	-	1.524e-30	-	1.13803e-49	-	3.65464e-30	-
2	650973	rs13405307	+	-	1.51e-110	+	9.56e-28	+	1.13785e-49	+	3.65318e-30	+
2	650980	rs13387091	-	+	2.49e-111	-	9.941e-29	-	9.79732e-50	-	3.72234e-30	-
2	651030	rs2867109	+	-	6.16e-158	+	5.769e-30	+	1.12615e-49	+	3.63685e-30	+
2	651105	rs2867110	-	+	4.95e-159	-	1.516e-30	-	1.13161e-49	-	3.63514e-30	-
2	651286	rs2867111	+	-	5.04e-110	+	1.573e-27	+	1.65095e-49	+	4.52111e-30	+
2	651286	rs2867111	-	-	5.04e-110	+	1.573e-27	+	1.65095e-49	+	4.52111e-30	+
2	651286	rs2867111	+	-	5.04e-110	+	0.5341	+	1.65095e-49	+	4.52111e-30	+
2	651286	rs2867111	-	-	5.04e-110	+	0.5341	+	1.65095e-49	+	4.52111e-30	+
2	651286	rs2867111	+	-	0.8642	-	1.573e-27	+	1.65095e-49	+	4.52111e-30	+
2	651286	rs2867111	-	-	0.8642	-	1.573e-27	+	1.65095e-49	+	4.52111e-30	+
2	651286	rs2867111	+	-	0.8642	-	0.5341	+	1.65095e-49	+	4.52111e-30	+
2	651286	rs2867111	-	-	0.8642	-	0.5341	+	1.65095e-49	+	4.52111e-30	+
2	651290	rs2903490	+	-	5.03e-110	+	1.579e-27	+	1.65559e-49	+	4.57839e-30	+
2	651349	rs2867112	+	-	3.92e-155	+	1.236e-29	+	8.1061e-48	+	3.43079e-29	+
2	651482	rs6719883	+	-	3.26e-109	+	4.445e-28	+	1.40662e-49	+	3.97292e-30	+
2	651483	rs6756518	-	+	3.09e-109	-	2.174e-27	-	1.37747e-49	-	3.92149e-30	-
2	651507	rs6719980	+	-	1.63e-157	+	2.907e-30	+	1.35381e-49	+	3.87674e-30	+
2	652247	rs7608050	-	+	1.68e-138	-	8.874e-27	-	9.24388e-49	-	1.10956e-29	-
2	652272	rs6760274	-	+	1.21e-109	-	1.877e-25	-	8.44336e-49	-	1.09248e-29	-
2	652542	rs7574359	+	-	3.54e-154	+	2.875e-30	+	4.5241e-49	+	8.68427e-30	+
2	652565	rs7570993	+	-	5.41e-108	+	6.424e-27	+	6.03253e-49	+	1.0835e-29	+
2	652576	rs4429506	+	-	5.7e-106	+	1.592e-24	+	1.04353e-48	-	1.59076e-29	-
2	652607	rs10192350	+	-	6.19e-108	+	2.408e-27	+	6.17111e-49	+	1.1446e-29	+
2	653093	rs13415094	+	-	5.49e-156	+	2.053e-30	+	8.25804e-50	+	2.53484e-30	+
2	653195	rs13396935	-	+	1.2e-152	-	2.051e-29	-	1.27119e-49	-	3.96344e-30	-
2	653245	rs13412194	+	-	2.42e-109	+	3.766e-24	+	1.48278e-49	+	4.23337e-30	+
2	653250	rs13412197	+	-	2.29e-109	+	3.54e-24	+	1.47429e-49	+	3.98825e-30	+
2	653354	rs13397165	-	+	1.05e-155	-	2.999e-30	-	2.0517e-49	-	4.86699e-30	-
2	653575	rs35913461	-	+	3.33e-109	-	2.847e-27	-	6.6313e-49	-	7.58113e-30	-
2	653581	rs35628463	-	+	2.23e-108	-	3.064e-27	-	2.29124e-48	-	1.80477e-29	-
2	653874	rs10188334	-	+	3.43e-153	-	4.23e-30	-	1.30022e-48	-	1.04622e-29	-
4	45175691	rs13130484	+	-	8.344e-86	+	7.834e-18	+	2.29766e-33	+	3.61872e-29	+
4	45179883	rs12641981	+	-	4.859e-86	+	4.79e-17	+	1.89741e-33	+	3.26781e-29	+
4	45181334	rs12507026	-	+	1.26e-51	-	1.906e-13	-	1.67198e-33	-	3.02207e-29	-
4	45182527	rs10938397	-	+	2.42e-86	-	1.853e-17	-	1.02081e-33	-	1.92935e-29	-
4	45186139	rs10938398	+	-	2.31e-51	+	1.003e-13	+	1.2159e-33	+	2.55546e-29	+
4	145621328	rs75686861	+	-	0.0002715	-	4.756e-08	+	0.000966581	+	0.000129924	+
4	145659064	rs11727676	-	+	1.642e-08	+	1.33e-08	-	0.00066654	-	6.35823e-05	-
5	133861663	rs329118	+	+	5.189e-14	-	0.5891	-	5.93677e-09	-	1.34986e-07	-
5	133861756	rs329120	+	+	5.447e-15	-	0.6218	-	5.82545e-09	-	1.32776e-07	-
5	133864599	rs329122	+	+	5.499e-15	-	0.4414	-	7.1702e-09	-	1.74913e-07	-
5	133865452	rs329124	-	-	4.255e-15	+	0.3057	+	7.07354e-09	+	1.73044e-07	+
6	50788778	rs3798519	-	+	4.359e-57	-	6.1e-15	-	2.18171e-30	-	2.05764e-20	-
6	50791640	rs2076308	+	-	4.442e-57	+	8.697e-15	+	4.9992e-30	+	3.64969e-20	+
6	50796905	rs62405422	-	+	8.743e-57	-	1.944e-14	-	4.06037e-30	-	2.94814e-20	-
6	50798526	rs2206277	+	-	1.822e-83	+	1.282e-19	+	6.6466e-30	+	4.3e-20	+
6	50803050	rs987237	-	+	9.561e-83	-	9.975e-20	-	2.55916e-30	-	1.77758e-20	-
6	50809278	rs4715207	+	-	1.322e-56	+	1.516e-14	+	3.15568e-30	+	2.47454e-20	+
6	50809787	rs3798526	-	+	1.393e-56	-	1.501e-14	-	3.19492e-30	-	2.49545e-20	-
6	50813729	rs62405437	-	+	1.278e-55	-	4.637e-15	-	7.23774e-30	-	2.54815e-20	-
6	50815314	rs62405438	+	-	1.252e-55	+	7.194e-14	+	6.74905e-30	+	2.37774e-20	+
6	50816887	rs72892910	+	-	1.743e-57	+	6.742e-15	+	5.74154e-31	+	2.21754e-21	+
6	50833084	rs4711961	+	-	2.44e-54	+	1.034e-12	+	8.19845e-30	+	9.22453e-21	+
6	50836279	rs734597	+	-	8.8e-80	+	1.653e-19	+	9.73592e-30	+	1.0891e-20	+
6	50836776	rs1075847	-	+	2.29e-54	-	1.068e-12	-	8.24976e-30	-	9.37109e-21	-
6	50845490	rs2207139	-	+	4.575e-82	-	1.502e-19	-	2.45688e-30	-	3.08653e-21	-
6	50847486	rs62405439	+	-	3.739e-55	+	2.249e-14	+	2.59219e-30	+	3.20041e-21	+
6	50864335	rs62405443	-	+	4.432e-55	-	2.455e-14	-	9.52063e-31	-	1.26468e-21	-
6	50865820	rs943005	+	-	1.28e-81	+	2.814e-19	+	9.14294e-31	+	1.2816e-21	+
6	50873201	rs62407770	-	+	5.95e-55	-	1.858e-14	-	9.40049e-31	-	1.26151e-21	-
6	50902701	rs72887130	-	+	1.588e-54	-	2.114e-14	-	1.50979e-30	-	1.93535e-21	-
6	50904881	rs16880854	+	-	1.105e-54	+	2.443e-14	+	1.12885e-30	+	1.52558e-21	+
7	28192280	rs849133	-	+	3.596e-09	+	3.325e-08	-	0.0273259	+	0.216511	+
7	28194397	rs860262	-	+	1.15e-07	+	1.542e-09	-	0.0261649	+	0.207624	+
7	28196222	rs849134	+	-	7.973e-09	-	3.876e-08	+	0.0272277	-	0.224693	-
7	28196413	rs849135	-	+	4.735e-11	+	1.244e-08	-	0.0247626	+	0.196273	+
7	28198677	rs1708302	-	+	1.062e-07	+	4.002e-10	-	0.0210607	+	0.17877	+
7	28200097	rs1513272	-	+	1.029e-07	+	4.296e-10	-	0.0232721	+	0.189042	+
7	150504840	rs12703101	-	-	0.6583	-	0.05369	-	0.618631	+	2.15479e-05	+
7	150508720	rs6955948	+	+	0.2341	+	0.04475	+	0.744736	-	2.91703e-05	-
7	150510169	rs4725946	+	+	0.5327	+	0.04221	+	0.730881	-	2.67192e-05	-
7	150512172	rs10231759	-	-	0.2796	-	0.04711	-	0.660088	+	1.89011e-05	+
7	150512410	rs12667112	-	-	0.581	-	0.04632	-	0.657922	+	1.86091e-05	+
7	150521096	rs7787744	-	-	0.3608	-	0.464	-	0.429354	+	6.66898e-08	+
7	150521315	rs4725950	+	+	0.7705	+	0.5217	+	0.435202	-	6.97986e-08	-
7	150524681	rs10952289	-	-	0.476	-	0.5677	-	0.40745	+	4.82927e-08	+
7	150537635	rs62492368	+	+	0.8751	-	0.2972	+	0.140285	-	3.68621e-09	-
7	150540196	rs7794796	+	+	0.7078	+	0.376	+	0.209415	-	1.11148e-09	-
7	150542515	rs6977081	+	+	0.2993	+	0.1793	+	0.187704	-	5.65533e-10	-
7	150542711	rs6977416	+	+	0.8427	+	0.4571	+	0.16813	-	3.95219e-10	-
8	10758496	rs12542037	+	-	2.175e-21	+	0.3544	-	7.88527e-06	+	0.000888042	+
8	10761585	rs6985109	-	+	7.176e-26	-	0.341	+	3.81854e-06	+	0.000616926	+
8	10772644	rs4073948	+	-	1.134e-21	+	0.1592	-	2.824e-05	-	0.0031164	-
8	10773511	rs4841457	+	-	7.23e-23	+	0.2708	-	2.64399e-05	-	0.0024207	-
8	10776860	rs34741518	+	-	7.029e-22	+	0.2433	-	5.24066e-05	-	0.00418829	-
8	10778546	rs7823296	+	-	2.925e-22	+	0.379	-	1.63465e-05	-	0.0023081	-
8	10779472	rs7016385	-	+	1.726e-22	-	0.3814	+	9.8221e-06	+	0.00156154	+
8	10786543	rs11250092	-	+	2.675e-22	-	0.3432	+	2.60794e-05	+	0.00349565	+
8	10787612	rs4240673	+	-	1.584e-26	+	0.3381	-	2.94151e-06	-	0.000504464	-
8	10796472	rs7005884	+	-	6.732e-24	+	0.4997	-	3.1855e-05	-	0.00342056	-
8	10798828	rs11250093	+	-	3.33e-22	+	0.4282	-	2.23333e-05	-	0.00240166	-
8	10801857	rs11777007	-	+	1.299e-24	-	0.3993	+	2.67902e-06	+	0.000662078	+
8	10802001	rs11250094	-	+	1.551e-23	-	0.4478	+	2.59487e-06	+	0.00057404	+
8	10802146	rs12546366	+	-	2.101e-23	+	0.4307	-	2.96927e-06	-	0.000642174	-
9	4291928	rs10974438	-	-	0.3037	+	0.04118	+	0.990367	+	0.465576	+
9	34074476	rs12001437	-	+	1.327e-08	-	0.0005145	-	7.79095e-06	-	1.26089e-05	-
10	114754071	rs34872471	-	-	1.367e-13	+	7.468e-05	-	2.90187e-09	+	1.70918e-08	+
10	114754784	rs35198068	-	-	6.978e-14	+	8.142e-05	-	1.7994e-09	+	1.14004e-08	+
10	114758349	rs7903146	+	+	1.665e-23	-	0.00182	+	2.28926e-09	-	1.28675e-08	-
11	76465272	rs7942337	-	+	2.572e-11	-	0.0001049	-	2.86637e-06	-	5.50448e-08	-
11	76465362	rs7942368	-	+	4.195e-10	-	0.0005607	-	2.36922e-06	-	4.4562e-08	-
11	76465929	rs10899278	-	+	3.327e-10	-	0.0001552	-	3.5163e-06	-	7.14438e-08	-
11	76467347	rs11236924	-	+	1.698e-11	-	7.866e-05	-	3.64245e-06	-	7.26778e-08	-
11	76467523	rs56228827	+	-	1.837e-10	+	0.0001598	+	3.13599e-06	+	6.05267e-08	+
11	76473138	rs1465900	+	-	1.146e-10	+	0.0004899	+	1.87499e-06	+	4.14967e-08	+
11	76474537	rs10160660	+	-	6.591e-11	+	0.0001706	+	1.96142e-06	+	4.9405e-08	+
11	76474827	rs10160769	-	+	7.402e-10	-	0.0004654	-	1.90397e-06	-	4.73098e-08	-
11	76475488	rs7933092	-	+	3.626e-10	-	0.0001703	-	2.84693e-06	-	6.95841e-08	-
11	76475729	rs10793194	-	+	7.304e-11	-	0.0001884	-	2.42791e-06	-	6.18539e-08	-
11	76476280	rs1440978	-	+	5.124e-11	-	0.0001735	-	2.37003e-06	-	5.72067e-08	-
11	76476429	rs1440977	-	+	8.508e-10	-	0.0003368	-	2.90733e-06	-	7.633e-08	-
11	76477244	rs10899279	+	-	3.45e-11	+	9.894e-05	+	2.77266e-06	+	6.59445e-08	+
11	76495076	rs1440980	-	+	9.722e-11	-	0.0004227	-	1.00654e-05	-	2.7958e-07	-
11	76496737	rs10899280	+	-	1.898e-10	+	0.0004519	+	1.10693e-05	+	3.06019e-07	+
11	76500830	rs11236936	+	-	3.623e-10	+	0.0005055	+	1.00262e-05	+	2.92747e-07	+
11	76501451	rs1837680	-	+	3.919e-10	-	0.000476	-	7.10317e-06	-	1.47144e-07	-
11	76501557	rs1837679	+	-	1.577e-10	+	0.0006987	+	7.32207e-06	+	2.00907e-07	+
11	76501705	rs4309181	+	-	2.209e-10	+	0.0005261	+	9.5113e-06	+	2.48574e-07	+
11	76501857	rs10899281	+	-	2.408e-10	+	0.0005326	+	9.8833e-06	+	2.5724e-07	+
11	76504698	rs10899282	-	+	2.258e-10	-	0.0004705	-	1.00718e-05	-	2.01108e-07	-
11	76504732	rs10793195	+	-	2.183e-10	+	0.0006198	+	9.83739e-06	+	2.71165e-07	+
11	76505202	rs10899283	-	+	6.738e-10	-	0.001049	-	9.81686e-06	-	2.4457e-07	-
12	108618630	rs3764002	-	+	2.534e-08	-	3.913e-27	-	3.18521e-10	-	6.52824e-19	-
12	108629780	rs1426371	-	+	2.534e-08	-	3.184e-21	-	3.80095e-10	-	9.75288e-19	-
12	123450765	rs4148856	+	-	0.4616	+	6.349e-12	+	0.974519	+	0.0180048	-
12	123471094	rs12811109	-	+	0.3301	-	3.239e-12	-	0.765821	+	0.0195614	-
12	123473254	rs1463877	-	+	0.3299	-	6.023e-12	-	0.958908	+	0.0114858	+
12	123477311	rs937564	-	+	0.6778	-	3.791e-12	-	0.978259	+	0.0124131	+
12	123485188	rs883263	-	+	0.7392	-	1.338e-11	-	0.968039	+	0.0119347	+
12	123516917	rs1630820	-	+	0.5022	-	1.566e-10	-	0.872407	-	0.0253707	+
12	123518866	rs641760	-	+	0.6388	-	1.069e-12	-	0.885487	+	0.00914824	+
12	123522150	rs520088	-	+	0.6338	-	1.824e-12	-	0.942497	+	0.0123867	+
12	123528405	rs655293	+	-	0.6303	+	2.371e-12	+	0.879454	-	0.00998265	-
12	123533239	rs71444568	-	+	0.2848	-	2.385e-11	-	0.82525	+	0.019757	-
12	123550813	rs585522	-	+	0.9487	-	1.77e-10	-	0.835084	-	0.0305082	+
12	123560289	rs1260294	+	-	0.3494	+	2.448e-12	+	0.836182	-	0.017454	+
12	123590165	rs1617156	-	+	0.3419	-	4.025e-12	-	0.9912	-	0.0155348	+
12	123614813	rs2510885	+	-	0.2267	+	7.584e-12	+	0.907314	+	0.024063	-
12	123615098	rs1790119	+	-	0.2234	+	7.51e-12	+	0.907101	+	0.0240992	-
12	123616514	rs1727294	-	+	0.6271	-	3.367e-12	-	0.905703	-	0.0239296	+
12	123618544	rs1790116	+	-	0.612	+	8.467e-13	+	0.864401	+	0.0270666	-
12	123618603	rs1727316	+	-	0.2215	+	1.59e-12	+	0.945913	+	0.0185089	-
12	123619838	rs1616131	+	-	0.2186	+	1.175e-12	+	0.966617	+	0.0212715	-
12	123619856	rs1616181	+	-	0.218	+	1.158e-12	+	0.967447	+	0.0211058	-
12	123622209	rs2851441	-	+	0.2018	-	1.153e-12	-	0.985231	-	0.0201328	+
12	123623174	rs2695482	+	-	0.5352	+	5.474e-13	+	0.987927	+	0.0200296	-
12	123632276	rs1569068	+	-	0.5258	+	2.728e-13	+	0.983059	-	0.0167432	-
12	123633424	rs1790090	+	-	0.1667	+	6.185e-13	+	0.978421	-	0.0166463	-
12	123634043	rs949142	-	+	0.1699	-	7.559e-13	-	0.987939	+	0.0168263	+
12	123634122	rs884548	-	+	0.4791	-	3.697e-13	-	0.977364	+	0.0164936	+
12	123637752	rs1790109	-	+	0.1789	-	1.551e-12	-	0.938763	-	0.0210193	+
12	123638070	rs1716185	-	+	0.179	-	1.511e-12	-	0.939885	-	0.0208901	+
12	123638580	rs1627724	+	-	0.1796	+	1.538e-12	+	0.937585	+	0.0210305	-
12	123638930	rs1727315	+	-	0.516	+	5.717e-13	+	0.937288	+	0.0210559	-
12	123640664	rs1727314	+	-	0.1806	+	1.72e-12	+	0.936238	+	0.0210917	-
12	123642538	rs1716162	+	-	0.1753	+	1.388e-12	+	0.945075	+	0.0203308	-
12	123642955	rs2682429	-	+	0.1786	-	1.76e-12	-	0.939299	-	0.0207175	+
12	123643420	rs2695481	-	+	0.1734	-	1.509e-12	-	0.947618	-	0.0201961	+
12	123643689	rs2851438	-	+	0.1657	-	1.392e-12	-	0.951585	-	0.0189947	+
12	123644056	rs1047158	+	-	0.1721	+	1.509e-12	+	0.940077	+	0.0205839	-
12	123645803	rs1051431	+	-	0.5078	+	4.548e-13	+	0.933823	+	0.0210766	-
12	123647725	rs1727296	+	-	0.5026	+	5.07e-13	+	0.937731	+	0.0203739	-
12	123648881	rs1716165	+	-	0.1747	+	1.846e-12	+	0.938832	+	0.02011	-
12	123650714	rs1618679	-	+	0.1715	-	1.809e-12	-	0.940393	-	0.0197163	+
12	123651018	rs1621194	-	+	0.1714	-	1.804e-12	-	0.940103	-	0.0197364	+
12	123651162	rs1716167	-	+	0.4612	-	8.29e-13	-	0.94043	-	0.0197148	+
12	123651966	rs1716168	+	-	0.5072	+	5.934e-13	+	0.941564	+	0.0196627	-
12	123653556	rs2682426	+	-	0.1156	+	2.16e-13	+	0.887207	-	0.00997223	-
12	123654778	rs2950537	+	-	0.1612	+	2.919e-13	+	0.949441	-	0.0113269	-
12	123654812	rs3018098	-	+	0.1609	-	2.973e-13	-	0.945988	+	0.0111491	+
12	123655049	rs1790097	-	+	0.2268	-	4.899e-13	-	0.933608	-	0.0124001	+
12	123655457	rs1716177	+	-	0.4286	+	1.9e-13	+	0.948251	-	0.0112531	-
12	123655467	rs1716176	-	+	0.4391	-	1.085e-13	-	0.948099	+	0.011242	+
12	123655481	rs1790098	-	+	0.4208	-	1.627e-13	-	0.946892	+	0.0112079	+
12	123656725	rs1790100	+	-	0.4337	+	1.85e-13	+	0.9503	-	0.0113571	-
12	123663351	rs1790124	+	-	0.1544	+	2.838e-13	+	0.923682	-	0.0101959	-
12	123663660	rs1716164	+	-	0.4124	+	1.472e-13	+	0.940325	-	0.0108448	-
12	123664205	rs1727300	+	-	0.1567	+	2.952e-13	+	0.932868	-	0.0104931	-
12	123665256	rs1790125	+	-	0.2092	+	4.706e-12	+	0.952032	-	0.0114832	-
12	123665695	rs1727306	-	+	0.4768	-	2.922e-12	-	0.942339	+	0.011146	+
12	123666948	rs10846478	-	+	0.2058	-	3.853e-12	-	0.942138	+	0.0111516	+
12	123667354	rs2851436	+	-	0.2084	+	3.981e-12	+	0.942106	-	0.0111513	-
12	123667950	rs1790105	-	+	0.2081	-	3.953e-12	-	0.941605	+	0.0111333	+
12	123668022	rs1615694	-	+	0.2092	-	4.006e-12	-	0.943965	+	0.0112271	+
12	123669468	rs1716159	-	+	0.2131	-	4.14e-12	-	0.952169	+	0.0114904	+
12	123670473	rs1716157	-	+	0.4915	-	1.526e-12	-	0.952002	+	0.0114817	+
12	123671310	rs1716156	-	+	0.2125	-	4.162e-12	-	0.95212	+	0.0114866	+
12	123671761	rs10772995	-	+	0.2125	-	4.231e-12	-	0.95163	+	0.0114674	+
12	123672634	rs1790087	-	+	0.2204	-	4.49e-12	-	0.988891	+	0.013377	+
12	123674251	rs2947099	+	-	0.1562	+	2.893e-13	+	0.930716	-	0.010489	-
12	123681222	rs1790095	+	-	0.3927	+	1.713e-13	+	0.919701	-	0.0101585	-
12	123683563	rs1790126	+	-	0.1535	+	2.749e-13	+	0.920985	-	0.0100911	-
12	123686127	rs1716182	-	+	0.1541	-	2.812e-13	-	0.921351	+	0.0100934	+
12	123686224	rs1402274	-	+	0.1523	-	2.647e-13	-	0.93109	+	0.0104411	+
12	123689386	rs2695479	-	+	0.1852	-	3.682e-13	-	0.957648	-	0.0110777	+
12	123689521	rs2695478	+	-	0.4987	+	3.84e-13	+	0.953547	+	0.011232	-
12	123692305	rs1727290	-	+	0.1543	-	2.646e-13	-	0.908932	+	0.00971607	+
12	123692965	rs1270594	-	+	0.1661	-	5.34e-13	-	0.87481	-	0.0141829	+
12	123693420	rs11057192	-	+	0.4047	-	2.47e-13	-	0.920049	+	0.0100891	+
12	123694724	rs2682434	+	-	0.3837	+	2.34e-13	+	0.919232	-	0.0100642	-
12	123695918	rs10744148	+	-	0.1559	+	3.202e-13	+	0.919576	-	0.010054	-
12	123697041	rs2682433	-	+	0.1898	-	4.037e-13	-	0.94697	+	0.0117386	-
12	123697357	rs4372492	-	+	0.3822	-	2.314e-13	-	0.901766	+	0.00949824	+
12	123698332	rs1727325	+	-	0.4022	+	2.697e-13	+	0.928476	-	0.0103633	-
12	123698790	rs1727323	-	+	0.3593	-	2.096e-13	-	0.951615	+	0.0108328	+
12	123699520	rs1727322	-	+	0.2188	-	4.008e-13	-	0.947169	-	0.0115075	+
12	123700225	rs1716160	+	-	0.2429	+	1.253e-14	+	0.923469	-	0.0101831	-
12	123700476	rs1727320	+	-	0.4164	+	2.841e-13	+	0.927921	-	0.0104527	-
12	123701010	rs1790131	+	-	0.3512	+	1.561e-13	+	0.894232	-	0.00905231	-
12	123701270	rs1790130	-	+	0.1544	-	3.12e-13	-	0.921222	+	0.0100949	+
12	123703103	rs2851451	-	+	0.1547	-	3.033e-13	-	0.919648	+	0.0100002	+
12	123703226	rs2682431	+	-	0.1546	+	3.075e-13	+	0.919848	-	0.010005	-
12	123703501	rs2851450	+	-	0.1532	+	3.007e-13	+	0.918796	-	0.00996244	-
12	123703581	rs2682430	-	+	0.1513	-	2.924e-13	-	0.910065	+	0.00969001	+
12	123704569	rs2695480	+	-	0.1861	+	2.069e-13	+	0.95311	+	0.0111929	-
12	123704844	rs1790101	-	+	0.1531	-	3.023e-13	-	0.914631	+	0.00989253	+
12	123704890	rs1790102	+	-	0.1505	+	2.836e-13	+	0.908952	-	0.00962836	-
12	123705242	rs1630693	-	+	0.1552	-	2.939e-13	-	0.919523	+	0.00971928	+
12	123705330	rs1630905	-	+	0.1513	-	2.82e-13	-	0.912628	+	0.0097286	+
12	123708063	rs1626899	-	+	0.1493	-	2.774e-13	-	0.911878	+	0.00953199	+
12	123708490	rs10744149	+	-	0.1764	+	3.211e-13	+	0.93273	-	0.010511	-
12	123709927	rs10846486	+	-	0.4216	+	1.311e-13	+	0.915356	-	0.00962569	-
12	123712416	rs2851435	+	-	0.1637	+	2.959e-13	+	0.890192	+	0.0132007	-
12	123712712	rs1716172	+	-	0.1435	+	1.555e-13	+	0.887365	-	0.00874398	-
12	123714236	rs1727334	-	+	0.3762	-	5.508e-14	-	0.901037	+	0.00900353	+
12	123715113	rs941306	+	-	0.3699	+	7.303e-14	+	0.899637	-	0.0088864	-
12	123715266	rs941305	-	+	0.3869	-	7.295e-14	-	0.902733	+	0.00897874	+
12	123716376	rs1716171	+	-	0.3604	+	7.337e-14	+	0.903385	-	0.00896957	-
12	123716513	rs1716170	+	-	0.361	+	7.344e-14	+	0.902491	-	0.00894491	-
12	123716930	rs1716169	-	+	0.2015	-	2.51e-13	-	0.905553	-	0.0135021	+
12	123719585	rs4759409	+	-	0.4122	+	4.163e-14	+	0.8591	-	0.00870478	-
12	123721177	rs10772998	-	+	0.4066	-	3.852e-14	-	0.867196	+	0.00885628	+
12	123724880	rs58809476	-	+	0.1748	-	1.303e-13	-	0.898471	+	0.0121874	-
12	123725395	rs12829456	-	+	0.2171	-	1.208e-13	-	0.969703	+	0.01006	-
12	123725827	rs11057204	-	+	0.1567	-	5.679e-14	-	0.861112	+	0.0086238	+
12	123726134	rs10846487	-	+	0.1568	-	5.721e-14	-	0.861803	+	0.00861898	+
12	123726834	rs7313483	+	-	0.385	+	4.658e-14	+	0.856985	-	0.00851291	-
12	123728702	rs12817892	-	+	0.4072	-	7.807e-14	-	0.99102	-	0.00861863	-
12	123728739	rs12818067	-	+	0.1585	-	8.075e-14	-	0.928368	+	0.0108514	-
12	123729621	rs34341465	-	+	0.148	-	7.816e-14	-	0.940682	+	0.0108733	-
12	123730830	rs11057206	-	+	0.164	-	6.614e-14	-	0.890539	+	0.00928001	+
12	123733799	rs11057210	-	+	0.1683	-	6.64e-14	-	0.89078	+	0.00920051	+
12	123734774	rs4268544	-	+	0.1705	-	6.429e-14	-	0.890204	+	0.0091379	+
12	123739111	rs1879380	-	+	0.4473	-	9.58e-14	-	0.935579	+	0.0112507	-
12	123741200	rs10773001	-	+	0.1857	-	6.852e-14	-	0.932645	+	0.0102904	+
12	123741776	rs1969354	-	+	0.3012	-	2.516e-15	-	0.9343	+	0.0103148	+
12	123742093	rs1533703	-	+	0.4049	-	3.578e-14	-	0.851663	+	0.00831241	+
12	123742563	rs4759371	-	+	0.4601	-	4.695e-14	-	0.941206	+	0.0105337	+
12	123743674	rs4759415	-	+	0.513	-	8.288e-14	-	0.968681	-	0.0138924	+
12	123745178	rs1980252	-	+	0.5123	-	1.167e-13	-	0.975408	-	0.0136623	+
12	123745359	rs2337934	-	+	0.541	-	9.486e-14	-	0.94415	-	0.0150889	+
12	123745809	rs6633	-	+	0.4703	-	7.642e-14	-	0.840231	+	0.0141253	-
12	123746357	rs4759416	-	+	0.2243	-	1.232e-13	-	0.958362	-	0.0141239	+
12	123746510	rs4759417	+	-	0.2099	+	1.681e-13	+	0.970533	+	0.0135725	-
12	123750228	rs12824957	+	-	0.256	+	1.337e-13	+	0.86614	-	0.0148559	+
12	123750895	rs1402275	-	+	0.1998	-	9.421e-14	-	0.98509	-	0.0149427	+
12	123753492	rs10846491	-	+	0.2109	-	1.081e-13	-	0.966085	-	0.0158189	+
12	123758235	rs7953929	+	-	0.2207	+	1.958e-13	+	0.784996	-	0.018208	+
12	123794871	rs4759420	+	-	0.1932	+	8.118e-13	+	0.806743	+	0.0177783	-
12	123824635	rs67624109	-	+	0.2341	-	7.655e-13	-	0.763393	+	0.0198318	-
12	123825559	rs12322888	-	+	0.3682	-	3.917e-13	-	0.752802	+	0.0211828	-
12	123861452	rs28413626	-	+	0.145	-	4.216e-14	-	0.959438	+	0.0162963	-
12	123862447	rs12299125	-	+	0.2011	-	1.436e-12	-	0.806626	+	0.0172646	-
12	123863265	rs28458312	-	+	0.2009	-	1.539e-12	-	0.805013	+	0.0172444	-
12	123865361	rs28809230	+	-	0.1951	+	1.509e-12	+	0.820081	-	0.0164918	+
12	123866429	rs28592876	-	+	0.1908	-	1.405e-12	-	0.845939	+	0.0149962	-
12	123871070	rs28636834	+	-	0.1819	+	1.444e-12	+	0.834371	-	0.0158704	+
12	123881176	rs28372579	+	-	0.1454	+	1.71e-12	+	0.85864	-	0.0144418	+
12	123887369	rs28472704	-	+	0.1957	-	1.584e-12	-	0.880962	+	0.0131871	-
12	123890276	rs28576953	-	+	0.2041	-	1.516e-12	-	0.886225	+	0.0130203	-
12	123891865	rs28406193	-	+	0.1935	-	1.076e-12	-	0.903951	-	0.0123706	+
14	94838142	rs112635299	-	+	0.0004523	-	0.0005351	-	0.000109361	+	0.0216429	+
14	94844947	rs28929474	-	+	0.0003637	-	0.0003353	-	0.000275018	+	0.0426777	+
16	53799507	rs9937053	+	-	0	+	4.43e-113	+	5.08749e-139	+	5.8174e-98	+
16	53799847	rs9937354	+	-	1.16e-281	+	3.85e-89	+	6.21626e-139	+	6.74528e-98	+
16	53799905	rs9928094	-	+	0	-	5.09e-113	-	6.08813e-139	-	6.51205e-98	-
16	53799977	rs9930333	-	+	0	-	2.73e-111	-	2.76798e-139	-	3.13395e-98	-
16	53799985	rs9930397	+	-	1.55e-281	+	1.98e-89	+	2.76739e-139	+	3.13277e-98	+
16	53800200	rs9940278	+	-	1.44e-281	+	1.821e-77	+	3.03973e-139	+	3.44573e-98	+
16	53800568	rs9939973	+	-	0	+	8.2e-112	+	2.9695e-139	+	3.32633e-98	+
16	53800629	rs9940646	-	+	0	-	3.05e-113	-	3.11558e-139	-	3.44104e-98	-
16	53800754	rs9940128	+	-	0	+	6.39e-112	+	2.73055e-139	+	2.56372e-98	+
16	53800954	rs1421085	-	+	0	-	4.11e-118	-	9.02939e-151	-	1.23752e-106	-
16	53801343	rs1421086	+	-	6.6e-282	+	1.506e-77	+	2.31137e-139	+	2.58786e-98	+
16	53801549	rs9923147	+	-	0	+	1.74e-113	+	2.18568e-139	+	2.4193e-98	+
16	53801985	rs9923544	+	-	0	+	1.18e-113	+	1.05508e-139	+	1.25717e-98	+
16	53802494	rs11642015	+	-	2.07e-306	+	1.66e-93	+	2.78388e-151	+	3.34573e-107	+
16	53803187	rs1558901	-	+	2.5e-282	-	1.51e-89	-	6.79247e-140	-	8.90837e-99	-
16	53803223	rs62048402	+	-	2.11e-306	+	1.86e-93	+	3.77714e-151	+	4.74254e-107	+
16	53803574	rs1558902	+	-	0	+	3.99e-118	+	3.86376e-151	+	4.77001e-107	+
16	53805207	rs11075985	+	-	0	+	6.67e-112	+	1.16594e-139	+	1.46013e-98	+
16	53806453	rs56094641	-	+	1.22e-306	-	3.02e-93	-	8.61623e-151	-	9.52775e-107	-
16	53809123	rs55872725	+	-	1.44e-305	+	4.89e-93	+	1.06168e-150	+	1.2372e-106	+
16	53809247	rs1121980	+	-	0	+	2.54e-113	+	6.10379e-139	+	5.53248e-98	+
16	53810546	rs7187250	+	-	3.72e-286	+	1.233e-85	+	1.23702e-143	+	6.64007e-102	+
16	53810686	rs7193144	-	+	0	-	6.21e-111	-	1.75808e-143	-	6.30532e-102	-
16	53810943	rs62033399	+	-	1.11e-285	+	3.946e-76	+	2.03361e-143	+	8.6996e-102	+
16	53811788	rs62033400	-	+	5.88e-292	-	2.523e-78	-	1.08414e-143	-	4.67102e-102	-
16	53812433	rs8063057	-	+	6.38e-284	-	4.14e-84	-	2.42447e-141	-	3.22059e-100	-
16	53813367	rs17817449	-	+	0	-	2.81e-108	-	1.13906e-141	-	1.12703e-100	-
16	53813450	rs8043757	-	+	0	-	2.76e-99	-	1.85064e-141	-	2.04028e-100	-
16	53814363	rs9972653	+	-	9.13e-284	+	9.661e-82	+	3.09871e-143	+	8.06626e-102	+
16	53815435	rs17817497	-	+	2.78e-289	-	3.666e-87	-	5.49275e-143	-	7.10086e-102	-
16	53816275	rs8050136	+	-	0	+	6.73e-108	+	5.78512e-142	+	6.09095e-101	+
16	53816752	rs8051591	-	+	0	-	9.63e-108	-	4.98542e-142	-	4.55177e-101	-
16	53816838	rs9935401	+	-	0	+	1.01e-108	+	2.57686e-142	+	3.35781e-101	+
16	53818460	rs3751812	+	-	0	+	2.44e-111	+	8.04741e-143	+	1.62159e-101	+
16	53818724	rs3751814	+	-	7.41e-283	+	4.189e-84	+	7.09877e-142	+	1.00158e-100	+
16	53818834	rs56313538	-	+	6.82e-283	-	2.275e-75	-	6.36021e-142	-	9.24934e-101	-
16	53819169	rs9936385	-	+	0	-	3.99e-108	-	7.70752e-142	-	1.11144e-100	-
16	53819198	rs9923233	+	-	0	+	1.08e-106	+	7.75224e-142	+	1.11743e-100	+
16	53819367	rs9923312	+	-	6.36e-283	+	1.352e-84	+	8.24178e-142	+	1.14431e-100	+
16	53819771	rs11075988	+	-	5.52e-283	+	3.143e-75	+	9.11438e-142	+	1.27069e-100	+
16	53819877	rs11075989	+	-	0	+	4.93e-108	+	1.05073e-141	+	1.40751e-100	+
16	53819893	rs11075990	-	+	0	-	4.93e-108	-	1.05133e-141	-	1.40859e-100	-
16	53819937	rs11075991	-	+	7.84e-283	-	1.677e-84	-	1.08775e-141	-	1.46523e-100	-
16	53820066	rs11075992	-	+	8.63e-283	-	1.721e-84	-	9.95553e-142	-	1.34075e-100	-
16	53820503	rs9926289	+	-	0	+	7.737e-86	+	9.11592e-142	+	1.26188e-100	+
16	53820527	rs9939609	+	-	0	+	4.77e-108	+	8.81217e-142	+	1.30208e-100	+
16	53821125	rs17817712	-	+	6.58e-289	-	2.41e-87	-	1.96962e-142	-	3.37304e-101	-
16	53821297	rs7206410	-	+	7.06e-283	-	1.23e-84	-	8.7386e-142	-	1.15666e-100	-
16	53821413	rs7206629	-	+	1.78e-265	-	3.064e-83	-	6.44947e-131	-	1.13989e-92	-
16	53821615	rs7202116	-	+	0	-	2.18e-97	-	4.77973e-142	-	6.26144e-101	-
16	53821690	rs7202296	-	+	3.34e-283	-	6.526e-85	-	5.65097e-142	-	7.62708e-101	-
16	53821862	rs7201850	+	-	0	+	1.7e-105	+	8.18474e-131	+	1.44784e-92	+
16	53822142	rs66908032	+	-	1.73e-282	+	1.27e-84	+	1.23108e-141	+	1.54538e-100	+
16	53822183	rs72803697	+	-	1.71e-282	+	4.268e-84	+	1.20736e-141	+	1.5505e-100	+
16	53822237	rs62033403	-	+	1.75e-282	-	2.601e-75	-	1.18082e-141	-	1.54325e-100	-
16	53822239	rs62033404	-	+	1.71e-282	-	2.808e-75	-	1.21793e-141	-	1.58598e-100	-
16	53822387	rs62033405	+	-	2.8e-288	+	4.571e-78	+	3.39176e-142	+	6.456e-101	+
16	53822440	rs7206122	+	-	2.32e-282	+	2.613e-75	+	1.36102e-141	+	1.87933e-100	+
16	53822502	rs7190396	-	+	1.71e-282	-	2.512e-75	-	1.1856e-141	-	1.6523e-100	-
16	53822651	rs7185735	-	+	0	-	3.51e-108	-	1.4147e-141	-	1.89313e-100	-
16	53823727	rs79994966	-	+	4.31e-288	-	7.395e-78	-	6.9334e-142	-	9.95463e-101	-
16	53825488	rs9941349	+	-	0	+	1.02e-107	+	6.18895e-131	+	1.08571e-92	+
16	53826028	rs28567725	-	+	1.35e-268	-	1.441e-75	-	8.89172e-131	-	1.43656e-92	-
16	53827179	rs9931494	-	+	0	-	3.32e-98	-	5.4261e-131	-	7.19937e-93	-
16	53827479	rs10468280	-	+	1.56e-287	-	1.953e-87	-	7.096e-142	-	7.72192e-101	-
16	53827962	rs62033408	-	+	9.12e-288	-	5.32e-87	-	6.02047e-142	-	6.59434e-101	-
16	53828066	rs17817964	+	-	0	+	4.94e-111	+	7.66135e-142	+	8.03955e-101	+
19	45411941	rs429358	+	-	2.599e-22	+	4.214e-37	+	1.86341e-14	+	3.24483e-14	+
