## Supplemental Table 10 for "Insights into the comorbidity between type 2 diabetes and osteoarthritis"

### Sheet: Two Sample
Supplementary Table 10: Results of two-sample Mendelian randomization analyses between type 2 diabetes or osteoarthritis and BMI risk variants associated with eQTLs in brain and subcutaneous adipose tissue.
OUTCOME	EXPOSURE	SNPs	Inverse variance weighted					Weighted median					MR Egger
			BETA	SE	LL	UL	P	BETA	SE	LL	UL	P	BETA	SE	LL	UL	P
All OA	BMI, all	492	0.388583	0.0203876	0.348624	0.428543	5.45276e-81	0.364723	0.0286143	0.308639	0.420807	3.27506e-37	0.350351	0.054967	0.242615	0.361124	4.26037e-10
All OA	BMI, adipose	82	0.435566	0.0575119	0.322842	0.548289	3.63352e-14	0.518278	0.0657226	0.389462	0.647095	3.12416e-15	0.307852	0.18358	-0.0519647	0.343834	0.0974583
All OA	BMI, brain	134	0.405595	0.0467129	0.314038	0.497152	3.86452e-18	0.40699	0.0508724	0.307281	0.5067	1.24189e-15	0.393206	0.16083	0.0779796	0.424729	0.0158096
	Difference						0.685843
Hip OA	BMI, all	491	0.416517	0.0382403	0.341566	0.491468	1.25739e-27	0.493204	0.0512881	0.392679	0.593728	6.82134e-22	0.548457	0.101001	0.350496	0.568254	8.88279e-08
Hip OA	BMI, adipose	80	0.448877	0.123586	0.206649	0.691104	0.000281108	0.407131	0.13581	0.140944	0.673318	0.0027193	0.17015	0.387251	-0.588863	0.246051	0.661602
Hip OA	BMI, brain	132	0.360536	0.0857023	0.19256	0.528513	2.58957e-05	0.402123	0.103798	0.198679	0.605566	0.000107018	0.355458	0.293486	-0.219774	0.412981	0.228032
	Difference						0.556939
Knee OA	BMI, all	493	0.662847	0.0309535	0.602178	0.723516	9.83338e-102	0.695939	0.0418611	0.613891	0.777986	4.59653e-62	0.64827	0.0819203	0.487706	0.664327	1.67628e-14
Knee OA	BMI, adipose	82	0.591717	0.0886446	0.417974	0.765461	2.4695e-11	0.580416	0.10279	0.378948	0.781884	1.63626e-08	0.159559	0.277946	-0.385215	0.214037	0.567534
Knee OA	BMI, brain	135	0.665982	0.0722321	0.524408	0.807557	2.97006e-20	0.666825	0.0849686	0.500286	0.833363	4.23063e-15	0.484768	0.247033	0.000582222	0.533186	0.0518086
	Difference						0.516035
Type 2 diabetes	BMI, all	494	1.00928	0.0582809	0.895054	1.12352	3.46594e-67	1.07393	0.0386906	0.998095	1.14976	1.44003e-169	1.02177	0.155109	0.717755	1.32578	1.15248e-10
Type 2 diabetes	BMI, adipose	81	0.745133	0.157755	0.435933	1.05433	2.3199e-06	1.06705	0.102726	0.865706	1.26839	2.8325e-25	1.63827	0.494667	0.668722	2.60782	0.00139925
Type 2 diabetes	BMI, brain	134	0.90477	0.0860266	0.736158	1.07338	7.18857e-26	1.03769	0.0803581	0.880188	1.19519	3.78649e-38	1.17963	0.294635	0.602147	1.75712	0.000103489
	Difference						0.374313
OA=osteoarthritis; BMI=body mass index; BETA=log(odds ratio); SE=standard error; LL=lower 95% confidence interval; UU=upper 95% confidence interval; P=p-value
Difference=Z-test
