## Supplemental Table 1 for "Insights into the comorbidity between type 2 diabetes and osteoarthritis"

### Sheet: GeneticCorrelation
Supplementary Table 1: Genetic correlation matrix for type 2 diabetes and osteoarthritis.
	All OA			Knee OA			Hip OA			KneeHip OA			TKR			THR			TJR			T2D
	rg	SE	pvalue	rg	SE	pvalue	rg	SE	pvalue	rg	SE	pvalue	rg	SE	pvalue	rg	SE	pvalue	rg	SE	pvalue	rg	SE	pvalue
All OA	1	3.2236e-06	0	0.944	0.011424	0	0.7901	0.019748	0	0.9827	0.0081446	0	0.886	0.019534	0	0.6764	0.021698	2.5564e-213	0.9079	0.013152	0	0.23	0.025966	8.0726e-19
Knee OA	0.944	0.011424	0	1	1.8067e-07	0	0.5696	0.031313	6.0751e-74	0.9429	0.0066358	0	0.9453	0.012577	0	0.4396	0.033961	2.4924e-38	0.7915	0.01845	0	0.2413	0.027652	2.6072e-18
Hip OA	0.7901	0.019748	0	0.5696	0.031313	6.0751e-74	1	6.5313e-06	0	0.8168	0.015103	0	0.5094	0.037084	6.0451e-43	0.963	0.0074771	0	0.8912	0.013095	0	0.0784	0.029764	0.0084688
KneeHip OA	0.9827	0.0081446	0	0.9429	0.0066358	0	0.8168	0.015103	0	1	2.9764e-06	0	0.8859	0.016154	0	0.7197	0.019366	2.6223e-302	0.9414	0.009014	0	0.2108	0.027831	3.5919e-14
TKR	0.886	0.019534	0	0.9453	0.012577	0	0.5094	0.037084	6.0451e-43	0.8859	0.016154	0	1	5.1281e-06	0	0.431	0.037619	2.1447e-30	0.8192	0.017207	0	0.2556	0.03338	1.899e-14
THR	0.6764	0.021698	2.5564e-213	0.4396	0.033961	2.4924e-38	0.963	0.0074771	0	0.7197	0.019366	2.6223e-302	0.431	0.037619	2.1447e-30	1	1.2932e-06	0	0.8732	0.010589	0	0.0302	0.02727	0.26887
TJR	0.9079	0.013152	0	0.7915	0.01845	0	0.8912	0.013095	0	0.9414	0.009014	0	0.8192	0.017207	0	0.8732	0.010589	0	1	2.4622e-06	0	0.1631	0.029029	1.915e-08
T2D	0.23	0.025966	8.0726e-19	0.2413	0.027652	2.6072e-18	0.0784	0.029764	0.0084688	0.2108	0.027831	3.5919e-14	0.2556	0.03338	1.899e-14	0.0302	0.02727	0.26887	0.1631	0.029029	1.915e-08	1	6.3868e-09	0
All OA = osteoarthritis at any site; KneeHip OA = knee and/or hip osteoarthritis; TKR = total knee replacement; THR = total hip replacement; TJR = total joint replacement
rg = genetic correlation calculated by the LDSC software; SE = standard error of the genetic correlation
