## Supplemental Table 2 for "Insights into the comorbidity between type 2 diabetes and osteoarthritis"

### Sheet: molQTL_coloc
Supplementary Table 2: Overview of colocalized genomic loci between type 2 diabetes and osteoarthritis with additional information about colocalization with molecular QTLs from disease-relevant tissues.
#	Chr	Position	OA phenotype	Lead SNP	Number of SNPs in credset	PP4	OA joint	Missense variant	eQTL colocalization (PP4>0.8)				pQTL colocalization (PP4>0.8)
									HG cartilage	LG cartilage	Synovium	Pancreatic Islets	HG cartilage	LG cartilage
1	1	219741820	All	rs2820444	7	0.988	both							IARS2
		219741820	KneeHip	rs2820444	11	0.857								IARS2
		219741820	THR	rs2820444	6	0.986								IARS2
		219741820	TKR	rs2820444	8	0.87								IARS2
		219741820	TJR	rs2820444	7	0.958								IARS2
2	2	422144	All	rs62107261	28	0.965	both
		417167	TKR	rs62106258	127	0.808						FAM150B
		422144	THR	rs62107261	94	0.85
		417167	TJR	rs62106258	126	0.869						FAM150B
3	4	145621328	THR	rs75686861	2	0.99	hip
4	4	45186139	Knee	rs10938398	5	0.81	knee
5	5	133864599	Knee	rs329122	4	0.936	knee					JADE2
		133864599	KneeHip	rs329122	4	0.89						JADE2
6	6	50788778	Knee	rs3798519	20	0.836	knee
7	7	28192280	KneeHip	rs849133	5	0.979	hip		HIBADH		JAZF1
		28200097	Hip	rs1513272	5	0.976			HIBADH		JAZF1
		28192280	THR	rs849133	5	0.965			HIBADH		JAZF1
		28192280	TJR	rs849133	5	0.948			HIBADH		JAZF1
8	7	150537635	Knee	rs62492368	2	0.993	knee				FASTK
											TMEM176A
		150537635	KneeHip	rs62492368	2	0.918					TMEM176A
		150537635	TKR	rs62492368	7	0.95					FASTK
											TMEM176A
		150537635	TJR	rs62492368	9	0.932					TMEM176A	TMEM176A
											FASTK
9	8	10772644	KneeHip	rs4073948	14	0.839	both			MTMR9	MTMR9	FAM167A
											MSRA	RP1L1
												RP11-981G7.2
												AF131216.5
												RP11-297N6.4
												AF131215.2
												AF131215.9
												AF131215.8
												RP11-981G7.6
10	9	4291928	All	rs10974438	1	0.989	both
		4291928	Knee	rs10974438	1	0.998
		4291928	KneeHip	rs10974438	1	1
		4291928	Hip	rs10974438	1	0.903
		4291928	THR	rs10974438	1	0.968
		4291928	TKR	rs10974438	1	0.933
		4291928	TJR	rs10974438	1	0.999
11	9	34074476	All	rs12001437	1	0.958	both			SIGMAR1	RPL35AP2
		34074476	KneeHip	rs12001437	1	0.946				SIGMAR1
		34074476	TKR	rs12001437	1	0.978				SIGMAR1
		34074476	TJR	rs12001437	1	0.814				SIGMAR1
12	10	114758349	Knee	rs7903146	3	0.936	knee		TCF7L2	TCF7L2		TCF7L2
13	11	76505202	KneeHip	rs10899283	23	0.883	both		TSKU	TSKU	TSKU	UVRAG
14	12	108629780	All	rs1426371	2	0.983	knee	rs3764002 (WSCD2)	WSCD2
									UNG
		108629780	Knee	rs1426371	2	0.999			WSCD2
									UNG
		108629780	KneeHip	rs1426371	2	0.999			WSCD2
									UNG
		108629780	TJR	rs1426371	2	0.904			WSCD2
									UNG
15	12	123450765	Knee	rs4148856	130	0.822	knee			DIABLO		CDK2AP1
												RILPL2
												TCTN2
												ARL6IP4
												RP11-197N18.2
		123681222	TKR	rs1790095	110	0.831				DIABLO		CDK2AP1
												RILPL2
												TCTN2
												MPHOSPH9
												ARL6IP4
												RP11-197N18.2
16	14	94838142	TJR	rs112635299	2	0.992	both	rs28929474 (SERPINA1)
17	16	53816275	All	rs8050136	59	0.935	both					IRX3
		53800200	Knee	rs9940278	37	0.935						IRX3
		53800200	KneeHip	rs9940278	44	0.936						IRX3
		53800200	Hip	rs9940278	60	0.932						IRX3
		53809247	TKR	rs1121980	62	0.925						IRX3
		53816275	THR	rs8050136	50	0.922						IRX3
		53828066	TJR	rs17817964	54	0.934						IRX3
18	19	45411941	All	rs429358	1	0.997	both	APOE		ZNF226	SNRPD2
	Chr = chromosome; credset = credible set; OA = osteoarthritis; HG = high-grade; LG = low-grade; PP4 = posterior probability of a shared causal variant
	THR = total hip replacement; TJR = total joint replacement; TKR = total knee replacement
